# A single-nucleus transcriptomics study of alcohol use disorder in the nucleus accumbens

**DOI:** 10.1101/2022.06.16.22272431

**Authors:** Edwin J.C.G. van den Oord, Lin Y Xie, Min Zhao, Karolina A. Aberg, Shaunna L. Clark

**Author notes:** Correspondence: Edwin J.C.G. van den Oord, Ph.D., McGuire Hall, Room 216A, 1112 East Clay Street, Richmond, P. O. Box 980533, VA 23298-0581.

## Abstract

Alcohol use disorder (AUD) is a significant public health problem. Gene expression studies offer promising opportunities to better understand the underlying pathogenic processes. As cell-types differ in their function, gene expression profiles will typically vary across cell-types. When studying bulk tissue, failure to account for this cellular diversity has a detrimental impact on the ability to detect disease associations. We therefore assayed the transcriptomes of 32,531 individual nuclei extracted from the nucleus accumbens (NAc) of 9 donors with AUD and 9 controls. Our study identified 17 clearly delineated cell-types. We detected 26 transcriptome-wide significant association signals (q-value<0.1) that mainly involved medium spiny neurons with both D1-type and D2-type dopamine receptors, microglia and oligodendrocytes. A significantly higher number of findings than expected by chance replicated in an existing single nucleus gene expression study of alcohol dependence in the pre-frontal cortex (enrichment ratio 1.91, P value 0.019). The alcohol related genes and pathways detected for each cell-type were consistent with the functions of those cell-types reported in the literature. Thus, for the neurons we observed alcohol related neurodegeneration, disruption of circadian rhythms, alterations in glucose metabolism, and changes in synaptic plasticity. For microglia we found neuroinflammation and immune-related processes and for oligodendrocytes disruptions in myelination. This identification of the specific cell-types from which the association signals originate is key for designing proper follow-up experiments and, eventually, for developing new and targeted clinical interventions.
