## Supplemental Table S2 for "A single-nucleus transcriptomics study of alcohol use disorder in the nucleus accumbens"

### Sheet: Table S1. Sequencing statistics
	Estimated.Number.of.Cells	Mean.Reads.per.Cell	Median.Genes.per.Cell	Number.of.Reads	Valid.Barcodes	Sequencing.Saturation	Q30.Bases.in.Barcode	Q30.Bases.in.RNA.Read	Q30.Bases.in.UMI	Reads.Mapped.to.Genome	Reads.Mapped.Confidently.to.Genome	Reads.Mapped.Confidently.to.Intergenic.Regions	Reads.Mapped.Confidently.to.Intronic.Regions	Reads.Mapped.Confidently.to.Exonic.Regions	Reads.Mapped.Confidently.to.Transcriptome	Reads.Mapped.Antisense.to.Gene	Fraction.Reads.in.Cells	Total.Genes.Detected	Median.UMI.Counts.per.Cell
Sample 1	1230	160661	4527	197613082	0.98	0.672	0.952	0.924	0.948	0.941	0.889	0.058	0.496	0.335	0.677	0.145	0.792	30883	13998
Sample 2	796	253091	3003	201461127	0.98	0.82	0.953	0.917	0.949	0.939	0.881	0.058	0.568	0.256	0.652	0.162	0.822	29794	7664
Sample 3	796	417007	5201	331937821	0.978	0.87	0.952	0.929	0.948	0.93	0.751	0.086	0.479	0.185	0.609	0.047	0.874	29245	18388
Sample 4	508	547389	2892	278073617	0.971	0.919	0.947	0.927	0.943	0.936	0.618	0.076	0.377	0.165	0.499	0.036	0.822	26113	8848
Sample 5	1234	208725	4596	257567742	0.976	0.694	0.952	0.925	0.948	0.886	0.812	0.066	0.471	0.275	0.579	0.159	0.779	31295	13066
Sample 6	7844	38850	2542	304740312	0.981	0.369	0.953	0.936	0.948	0.956	0.884	0.068	0.622	0.194	0.684	0.122	0.772	32572	5134
Sample 7	1153	254816	3899	293803896	0.978	0.784	0.954	0.931	0.95	0.935	0.873	0.066	0.616	0.192	0.648	0.15	0.712	30848	10452
Sample 8	1052	228266	4864	240136540	0.978	0.781	0.952	0.928	0.948	0.947	0.893	0.065	0.588	0.241	0.633	0.186	0.885	31010	15342
Sample 9	1167	209976	3887	245042541	0.977	0.743	0.953	0.921	0.949	0.881	0.825	0.062	0.536	0.227	0.588	0.166	0.802	30774	9581
Sample 10	1413	215333	2259	304265903	0.979	0.765	0.952	0.932	0.947	0.914	0.805	0.067	0.549	0.189	0.682	0.045	0.842	30149	5099
Sample 11	709	428057	4982	303492446	0.979	0.841	0.954	0.922	0.95	0.954	0.901	0.066	0.608	0.227	0.675	0.151	0.875	30409	17181
Sample 12	1417	160015	3047	226741500	0.978	0.778	0.951	0.923	0.947	0.925	0.866	0.064	0.586	0.215	0.599	0.193	0.775	30659	7333
Sample 13	689	408001	4635	281113372	0.972	0.858	0.953	0.93	0.948	0.963	0.914	0.066	0.602	0.246	0.526	0.316	0.827	30399	12952
Sample 14	3889	120505	2610	468644586	0.982	0.682	0.953	0.931	0.948	0.968	0.913	0.066	0.631	0.216	0.723	0.113	0.861	32102	5580
Sample 15	2300	136543	2698	314049211	0.978	0.701	0.952	0.929	0.947	0.962	0.89	0.067	0.624	0.199	0.644	0.169	0.681	31389	5814
Sample 16	4322	85977	3287	371596331	0.981	0.535	0.953	0.931	0.95	0.961	0.897	0.069	0.63	0.198	0.711	0.106	0.814	32355	8886
Sample 17	1018	242127	5321	246486109	0.979	0.816	0.954	0.929	0.95	0.949	0.902	0.072	0.609	0.221	0.614	0.207	0.888	31049	16005
Sample 18	994	231609	3963	230220264	0.971	0.755	0.954	0.919	0.949	0.9	0.854	0.066	0.606	0.183	0.468	0.314	0.846	31025	10528
Average	1807.28	241497	3789.61	2.83166e+08	0.977667	0.7435	0.952444	0.926889	0.948167	0.935944	0.853778	0.0671111	0.566556	0.220222	0.622833	0.154833	0.814944	30670.6	10658.4
	Metrics
	Estimated.Number.of.Cells	Estimated mumber of cells
	Mean.Reads.per.Cell	Mean number of reads per cell
	Median.Genes.per.Cell	Median number of genes per cell
	Number.of.Reads	Total number of sequenced reads.
	Number.of.Reads	Total number of sequenced reads.
	Valid.Barcodes	Fraction of reads with cell-barcodes that match the whitelist.
	Sequencing.Saturation	Fraction of reads originating from an already-observed UMI. This is a function of library complexity and sequencing depth. More specifically, this is a ratio where: the denominator is the number of confidently-mapped reads with a valid cell-barcode and valid UMI, and the numerator is the subset of those reads that had a non-unique combination of (cell-barcode, UMI, gene). This metric was called "…
	Q30.Bases.in.Barcode	Fraction of bases with Q-score at least 30 in the cell barcode sequences. This is the i7 index (I1) read for the Single Cell 3' v1 chemistry and the R1 read for the Single Cell 3' v2 chemistry.
	Q30.Bases.in.RNA.Read	Fraction of bases with Q-score at least 30 in the RNA read sequences. This is Illumina R1 for the Single Cell 3' v1 chemistry and Illumina R2 for the Single Cell 3' v2 chemistry.
	Q30.Bases.in.UMI	Fraction of bases with Q-score at least 30 in the UMI sequences. This is the R2 read for the Single Cell 3' v1 chemistry and the R1 read for the Single Cell 3' v2 chemistry.
	Reads.Mapped.to.Genome	Fraction of reads that mapped to the genome.
	Reads.Mapped.Confidently.to.Genome	Fraction of reads that mapped uniquely to the genome. If a gene mapped to exonic loci from a single gene and also to non-exonic loci, it is considered uniquely mapped to one of the exonic loci.
	Reads.Mapped.Confidently.to.Intergenic.Regions	Fraction of reads that mapped to the intergenic regions of the genome with a high mapping quality score as reported by the aligner.
	Reads.Mapped.Confidently.to.Intronic.Regions	Fraction of reads that mapped to the intronic regions of the genome with a high mapping quality score as reported by the aligner.
	Reads.Mapped.Confidently.to.Exonic.Regions	Fraction of reads that mapped to the exonic regions of the genome with a high mapping quality score as reported by the aligner.
	Reads.Mapped.Confidently.to.Transcriptome	Fraction of reads that mapped to a unique gene in the transcriptome with a high mapping quality score as reported by the aligner.
	Reads.Mapped.Antisense.to.Gene	Fraction of reads confidently mapped to the transcriptome, but on the opposite strand of their annotated gene. A read is counted as antisense if it has any alignments that are consistent with an exon of a transcript but antisense to it, and has no sense alignments.
	Fraction.Reads.in.Cells	The fraction of cell-barcoded, confidently mapped reads with cell-associated barcodes.
	Total.Genes.Detected	The number of genes with at least one UMI count in any cell.
	Median.UMI.Counts.per.Cell	The median number of total UMI counts across all cell-associated barcodes.
