## Supplemental Table S4 for "A single-nucleus transcriptomics study of alcohol use disorder in the nucleus accumbens"

### Sheet: All nuclei
	MSN.D1	MSN.2	OLI	ASC.1	INT.VIP	MGL	OPC	MSN.3	INT.PV	INT.SST	MSN.4	ASC.2	MSN.ALDH	END	INT.D1	ASC.MYL	MSN.HTR2C
DRD1_D1	0.039	0.284	0.003	0.005	0.02	0.004	0.004	0.334	0.02	0.023	0.526	0.002	0.092	0.026	0.441	0.018	0.447
DRD2_D2	0.002	0.114	0.007	0.013	0.187	0	0.012	0.182	0.03	0.025	0.16	0.02	0.055	0	0.051	0.053	0.088
DRD3_D2-like	0	0.021	0.002	0.008	0.076	0.001	0.007	0.029	0.019	0.055	0.025	0.002	0.009	0.002	0.014	0.018	0.006
DRD4_D2-like	0.005	0.118	0.024	0.061	0.069	0.013	0.029	0.081	0.072	0.078	0.115	0.068	0.076	0.016	0.051	0.105	0.113
DRD5_D1-like	0.013	0.014	0.001	0.001	0.027	0	0.001	0.074	0	0.008	0.131	0	0.04	0.01	0.109	0	0.006
TAC1_D1-MSN	0.03	0.016	0.006	0.013	0.046	0.011	0.009	0.029	3.867	1.12	0.017	0.01	0.012	0.049	0.956	0.117	0.025
PENK_D2-MSN	0.007	0.034	0.002	0.002	0.17	0.002	0.002	0.014	0.006	0.335	0.003	0.004	0.003	0.01	0.007	0.029	0.013
ADORA2A_D2-MSN	0.003	0.097	0.003	0.005	0.038	0.009	0.019	0.095	0.041	0.06	0.117	0.007	0.065	0.122	0.067	0.006	0.138
GAD1_GABAergic neurons	0.091	0.103	0.041	0.138	9.536	0.033	1.591	0.126	14.685	7.215	0.111	0.103	0.095	0.17	10.416	1.287	0.314
GAD2_GABAergic neurons	0.078	0.06	0.032	0.031	6.437	0.033	0.039	0.067	12.633	4.506	0.064	0.036	0.067	0.13	23.379	0.632	0.044
VIP_Subtype interneurons	0.021	0.02	0.015	0.007	6.276	0.009	0.009	0.06	0.02	0.015	0.029	0.012	0.009	0.039	0.016	0.029	0.013
SST_Subtype interneurons	0.064	0.042	0.034	0.035	0.542	0.034	0.028	0.048	0.298	6.199	0.052	0.017	0.039	0.097	0.157	0.842	0.031
PVALB_Subtype interneurons	0.019	0.006	0.004	0.007	0.015	0.004	0.005	0.009	1.479	0.011	0.008	0.007	0.005	0.037	0.007	0.012	0.031
SOX10_Oligodendrocyte precursor cells/Oligodendrocytes	0.008	0.096	0.619	0.025	0.072	0.029	1.317	0.091	0.089	0.047	0.096	0.01	0.053	0.016	0.069	0.333	0.063
OLIG1_Oligodendrocyte precursor cells/Oligodendrocytes	0.051	0.037	0.677	0.182	0.036	0.03	3.477	0.031	0.06	0.032	0.036	0.07	0.04	0.049	0.039	0.398	0.013
OLIG2_Oligodendrocyte precursor cells/Oligodendrocytes	0.012	0.011	0.273	0.049	0.01	0.011	1.521	0.021	0.013	0.012	0.014	0.011	0.01	0.016	0.009	0.152	0
PDGFRA_Oligodendrocyte precursor cells	0.025	0.116	0.008	0.015	0.186	0.007	8.438	0.071	0.09	0.097	0.078	0.004	0.058	0.41	3.157	0.409	0.132
PCDH15_Oligodendrocyte precursor cells	0.141	1.153	0.074	0.112	4.652	0.13	43.593	4.208	10.929	19.588	9.079	0.106	0.398	0.312	6.436	5.111	6.239
CSPG4_Oligodendrocyte precursor cells	0.005	0.022	0.002	0.006	0.015	0	1.075	0.043	0.005	0.005	0.013	0.005	0.021	0.124	0.005	0.035	0.044
MBP_Oligodendrocytes	1.05	4.175	23.231	0.578	1.73	1.824	2.742	2.265	3.034	1.321	7.023	0.228	2.827	1.142	4.908	6.678	1.975
PLP1_Oligodendrocytes	0.412	0.432	19.197	0.385	0.498	0.744	0.572	0.413	0.392	0.484	0.563	0.198	0.465	0.517	0.388	4.029	0.428
CNP_Oligodendrocytes	0.162	0.348	3.277	0.221	0.369	0.172	0.714	0.322	0.367	0.272	0.49	0.162	0.339	0.195	0.351	0.971	0.371
CLDN5_Endothelial cells	0.011	0.005	0.002	0.007	0.008	0.002	0.002	0.011	0.005	0.002	0.008	0.004	0.006	3.791	0.002	0.018	0.006
CDH5_Endothelial cells	0.003	0.012	0.001	0.002	0.008	0.001	0.003	0.007	0.008	0.004	0.003	0.003	0.005	0.584	0.012	0	0.006
SLC2A1_Endothelial cells	0.031	0.169	0.077	0.143	0.18	0.017	0.104	0.172	0.137	0.077	0.187	0.17	0.181	2.507	0.187	0.158	0.208
VWF_Endothelial cells	0.01	0.157	0.063	0.028	0.032	0.011	0.019	0.033	0.039	0.011	0.074	0.025	0.035	4.079	0.023	0.041	0.013
MFSD2A_Endothelial cells	0.009	0.096	0.006	0.019	0.036	0.024	0.016	0.07	0.025	0.054	0.088	0.043	0.036	1.101	0.016	0.058	0.05
GFAP_Astrocytes	0.177	0.07	0.038	1.247	0.076	0.033	0.127	0.087	0.065	0.052	0.086	12.59	0.06	0.578	0.046	2.573	0.05
AGT_Astrocytes	0.035	0.014	0.023	1.174	0.1	0.009	0.057	0.029	0.017	0.008	0.009	1.186	0.023	0.11	0.018	0.994	0.044
ALDH1L1_Astrocytes	0.017	0.022	0.007	3.397	0.19	0.008	0.544	0.031	0.262	0.014	0.024	2.955	0.008	0.093	0.016	2.918	0.031
TMEM119_Microglia	0.002	0.002	0	0	0.001	0.211	0.012	0.003	0.001	0	0.002	0.001	0.004	0.004	0.009	0.205	0
AIF1_Microglia	0.002	0.002	0.002	0.002	0.001	0.236	0	0.006	0.002	0.004	0.003	0.002	0.004	0.01	0.005	0.216	0.006
CX3CR1_Microglia	0.011	0.017	0.006	0.009	0.014	3.583	0.006	0.019	0.036	0.018	0.013	0.004	0.031	0.037	0.016	4.626	0.038
P2RY12_Microglia	0.011	0.749	0.016	0.199	0.106	5.905	0.178	0.258	0.103	0.033	0.234	0.263	0.252	0.089	0.266	6.842	0.157

### Sheet: MSN
	MSN.D1	MSN.2	MSN.3	MSN.4	MSN.ALDH	MSN.HTR2C
DRD1_D1	0.039	0.284	0.334	0.526	0.092	0.447
DRD2_D2	0.002	0.114	0.182	0.16	0.055	0.088
DRD3_D2-like	0	0.021	0.029	0.025	0.009	0.006
DRD4_D2-like	0.005	0.118	0.081	0.115	0.076	0.113
DRD5_D1-like	0.013	0.014	0.074	0.131	0.04	0.006
TAC1_D1-MSN	0.03	0.016	0.029	0.017	0.012	0.025
PENK_D2-MSN	0.007	0.034	0.014	0.003	0.003	0.013
ADORA2A_D2-MSN	0.003	0.097	0.095	0.117	0.065	0.138
GAD1_GABAergic neurons	0.091	0.103	0.126	0.111	0.095	0.314
GAD2_GABAergic neurons	0.078	0.06	0.067	0.064	0.067	0.044
VIP_Subtype interneurons	0.021	0.02	0.06	0.029	0.009	0.013
SST_Subtype interneurons	0.064	0.042	0.048	0.052	0.039	0.031
PVALB_Subtype interneurons	0.019	0.006	0.009	0.008	0.005	0.031
SOX10_Oligodendrocyte precursor cells/Oligodendrocytes	0.008	0.096	0.091	0.096	0.053	0.063
OLIG1_Oligodendrocyte precursor cells/Oligodendrocytes	0.051	0.037	0.031	0.036	0.04	0.013
OLIG2_Oligodendrocyte precursor cells/Oligodendrocytes	0.012	0.011	0.021	0.014	0.01	0
PDGFRA_Oligodendrocyte precursor cells	0.025	0.116	0.071	0.078	0.058	0.132
PCDH15_Oligodendrocyte precursor cells	0.141	1.153	4.208	9.079	0.398	6.239
CSPG4_Oligodendrocyte precursor cells	0.005	0.022	0.043	0.013	0.021	0.044
MBP_Oligodendrocytes	1.05	4.175	2.265	7.023	2.827	1.975
PLP1_Oligodendrocytes	0.412	0.432	0.413	0.563	0.465	0.428
CNP_Oligodendrocytes	0.162	0.348	0.322	0.49	0.339	0.371
CLDN5_Endothelial cells	0.011	0.005	0.011	0.008	0.006	0.006
CDH5_Endothelial cells	0.003	0.012	0.007	0.003	0.005	0.006
SLC2A1_Endothelial cells	0.031	0.169	0.172	0.187	0.181	0.208
VWF_Endothelial cells	0.01	0.157	0.033	0.074	0.035	0.013
MFSD2A_Endothelial cells	0.009	0.096	0.07	0.088	0.036	0.05
GFAP_Astrocytes	0.177	0.07	0.087	0.086	0.06	0.05
AGT_Astrocytes	0.035	0.014	0.029	0.009	0.023	0.044
ALDH1L1_Astrocytes	0.017	0.022	0.031	0.024	0.008	0.031
TMEM119_Microglia	0.002	0.002	0.003	0.002	0.004	0
AIF1_Microglia	0.002	0.002	0.006	0.003	0.004	0.006
CX3CR1_Microglia	0.011	0.017	0.019	0.013	0.031	0.038
P2RY12_Microglia	0.011	0.749	0.258	0.234	0.252	0.157

### Sheet: INT
	INT.VIP	INT.PV	INT.SST	INT.D1
DRD1_D1	0.02	0.02	0.023	0.441
DRD2_D2	0.187	0.03	0.025	0.051
DRD3_D2-like	0.076	0.019	0.055	0.014
DRD4_D2-like	0.069	0.072	0.078	0.051
DRD5_D1-like	0.027	0	0.008	0.109
TAC1_D1-MSN	0.046	3.867	1.12	0.956
PENK_D2-MSN	0.17	0.006	0.335	0.007
ADORA2A_D2-MSN	0.038	0.041	0.06	0.067
GAD1_GABAergic neurons	9.536	14.685	7.215	10.416
GAD2_GABAergic neurons	6.437	12.633	4.506	23.379
VIP_Subtype interneurons	6.276	0.02	0.015	0.016
SST_Subtype interneurons	0.542	0.298	6.199	0.157
PVALB_Subtype interneurons	0.015	1.479	0.011	0.007
SOX10_Oligodendrocyte precursor cells/Oligodendrocytes	0.072	0.089	0.047	0.069
OLIG1_Oligodendrocyte precursor cells/Oligodendrocytes	0.036	0.06	0.032	0.039
OLIG2_Oligodendrocyte precursor cells/Oligodendrocytes	0.01	0.013	0.012	0.009
PDGFRA_Oligodendrocyte precursor cells	0.186	0.09	0.097	3.157
PCDH15_Oligodendrocyte precursor cells	4.652	10.929	19.588	6.436
CSPG4_Oligodendrocyte precursor cells	0.015	0.005	0.005	0.005
MBP_Oligodendrocytes	1.73	3.034	1.321	4.908
PLP1_Oligodendrocytes	0.498	0.392	0.484	0.388
CNP_Oligodendrocytes	0.369	0.367	0.272	0.351
CLDN5_Endothelial cells	0.008	0.005	0.002	0.002
CDH5_Endothelial cells	0.008	0.008	0.004	0.012
SLC2A1_Endothelial cells	0.18	0.137	0.077	0.187
VWF_Endothelial cells	0.032	0.039	0.011	0.023
MFSD2A_Endothelial cells	0.036	0.025	0.054	0.016
GFAP_Astrocytes	0.076	0.065	0.052	0.046
AGT_Astrocytes	0.1	0.017	0.008	0.018
ALDH1L1_Astrocytes	0.19	0.262	0.014	0.016
TMEM119_Microglia	0.001	0.001	0	0.009
AIF1_Microglia	0.001	0.002	0.004	0.005
CX3CR1_Microglia	0.014	0.036	0.018	0.016
P2RY12_Microglia	0.106	0.103	0.033	0.266

### Sheet: ASC
	ASC.1	ASC.2	ASC.MYL
DRD1_D1	0.005	0.002	0.018
DRD2_D2	0.013	0.02	0.053
DRD3_D2-like	0.008	0.002	0.018
DRD4_D2-like	0.061	0.068	0.105
DRD5_D1-like	0.001	0	0
TAC1_D1-MSN	0.013	0.01	0.117
PENK_D2-MSN	0.002	0.004	0.029
ADORA2A_D2-MSN	0.005	0.007	0.006
GAD1_GABAergic neurons	0.138	0.103	1.287
GAD2_GABAergic neurons	0.031	0.036	0.632
VIP_Subtype interneurons	0.007	0.012	0.029
SST_Subtype interneurons	0.035	0.017	0.842
PVALB_Subtype interneurons	0.007	0.007	0.012
SOX10_Oligodendrocyte precursor cells/Oligodendrocytes	0.025	0.01	0.333
OLIG1_Oligodendrocyte precursor cells/Oligodendrocytes	0.182	0.07	0.398
OLIG2_Oligodendrocyte precursor cells/Oligodendrocytes	0.049	0.011	0.152
PDGFRA_Oligodendrocyte precursor cells	0.015	0.004	0.409
PCDH15_Oligodendrocyte precursor cells	0.112	0.106	5.111
CSPG4_Oligodendrocyte precursor cells	0.006	0.005	0.035
MBP_Oligodendrocytes	0.578	0.228	6.678
PLP1_Oligodendrocytes	0.385	0.198	4.029
CNP_Oligodendrocytes	0.221	0.162	0.971
CLDN5_Endothelial cells	0.007	0.004	0.018
CDH5_Endothelial cells	0.002	0.003	0
SLC2A1_Endothelial cells	0.143	0.17	0.158
VWF_Endothelial cells	0.028	0.025	0.041
MFSD2A_Endothelial cells	0.019	0.043	0.058
GFAP_Astrocytes	1.247	12.59	2.573
AGT_Astrocytes	1.174	1.186	0.994
ALDH1L1_Astrocytes	3.397	2.955	2.918
TMEM119_Microglia	0	0.001	0.205
AIF1_Microglia	0.002	0.002	0.216
CX3CR1_Microglia	0.009	0.004	4.626
P2RY12_Microglia	0.199	0.263	6.842

### Sheet: OPC_OLI
	OLI	OPC
DRD1_D1	0.003	0.004
DRD2_D2	0.007	0.012
DRD3_D2-like	0.002	0.007
DRD4_D2-like	0.024	0.029
DRD5_D1-like	0.001	0.001
TAC1_D1-MSN	0.006	0.009
PENK_D2-MSN	0.002	0.002
ADORA2A_D2-MSN	0.003	0.019
GAD1_GABAergic neurons	0.041	1.591
GAD2_GABAergic neurons	0.032	0.039
VIP_Subtype interneurons	0.015	0.009
SST_Subtype interneurons	0.034	0.028
PVALB_Subtype interneurons	0.004	0.005
SOX10_Oligodendrocyte precursor cells/Oligodendrocytes	0.619	1.317
OLIG1_Oligodendrocyte precursor cells/Oligodendrocytes	0.677	3.477
OLIG2_Oligodendrocyte precursor cells/Oligodendrocytes	0.273	1.521
PDGFRA_Oligodendrocyte precursor cells	0.008	8.438
PCDH15_Oligodendrocyte precursor cells	0.074	43.593
CSPG4_Oligodendrocyte precursor cells	0.002	1.075
MBP_Oligodendrocytes	23.231	2.742
PLP1_Oligodendrocytes	19.197	0.572
CNP_Oligodendrocytes	3.277	0.714
CLDN5_Endothelial cells	0.002	0.002
CDH5_Endothelial cells	0.001	0.003
SLC2A1_Endothelial cells	0.077	0.104
VWF_Endothelial cells	0.063	0.019
MFSD2A_Endothelial cells	0.006	0.016
GFAP_Astrocytes	0.038	0.127
AGT_Astrocytes	0.023	0.057
ALDH1L1_Astrocytes	0.007	0.544
TMEM119_Microglia	0	0.012
AIF1_Microglia	0.002	0
CX3CR1_Microglia	0.006	0.006
P2RY12_Microglia	0.016	0.178

### Sheet: END
	END
DRD1_D1	0.026
DRD2_D2	0
DRD3_D2-like	0.002
DRD4_D2-like	0.016
DRD5_D1-like	0.01
TAC1_D1-MSN	0.049
PENK_D2-MSN	0.01
ADORA2A_D2-MSN	0.122
GAD1_GABAergic neurons	0.17
GAD2_GABAergic neurons	0.13
VIP_Subtype interneurons	0.039
SST_Subtype interneurons	0.097
PVALB_Subtype interneurons	0.037
SOX10_Oligodendrocyte precursor cells/Oligodendrocytes	0.016
OLIG1_Oligodendrocyte precursor cells/Oligodendrocytes	0.049
OLIG2_Oligodendrocyte precursor cells/Oligodendrocytes	0.016
PDGFRA_Oligodendrocyte precursor cells	0.41
PCDH15_Oligodendrocyte precursor cells	0.312
CSPG4_Oligodendrocyte precursor cells	0.124
MBP_Oligodendrocytes	1.142
PLP1_Oligodendrocytes	0.517
CNP_Oligodendrocytes	0.195
CLDN5_Endothelial cells	3.791
CDH5_Endothelial cells	0.584
SLC2A1_Endothelial cells	2.507
VWF_Endothelial cells	4.079
MFSD2A_Endothelial cells	1.101
GFAP_Astrocytes	0.578
AGT_Astrocytes	0.11
ALDH1L1_Astrocytes	0.093
TMEM119_Microglia	0.004
AIF1_Microglia	0.01
CX3CR1_Microglia	0.037
P2RY12_Microglia	0.089

### Sheet: MGL
	MGL
DRD1_D1	0.004
DRD2_D2	0
DRD3_D2-like	0.001
DRD4_D2-like	0.013
DRD5_D1-like	0
TAC1_D1-MSN	0.011
PENK_D2-MSN	0.002
ADORA2A_D2-MSN	0.009
GAD1_GABAergic neurons	0.033
GAD2_GABAergic neurons	0.033
VIP_Subtype interneurons	0.009
SST_Subtype interneurons	0.034
PVALB_Subtype interneurons	0.004
SOX10_Oligodendrocyte precursor cells/Oligodendrocytes	0.029
OLIG1_Oligodendrocyte precursor cells/Oligodendrocytes	0.03
OLIG2_Oligodendrocyte precursor cells/Oligodendrocytes	0.011
PDGFRA_Oligodendrocyte precursor cells	0.007
PCDH15_Oligodendrocyte precursor cells	0.13
CSPG4_Oligodendrocyte precursor cells	0
MBP_Oligodendrocytes	1.824
PLP1_Oligodendrocytes	0.744
CNP_Oligodendrocytes	0.172
CLDN5_Endothelial cells	0.002
CDH5_Endothelial cells	0.001
SLC2A1_Endothelial cells	0.017
VWF_Endothelial cells	0.011
MFSD2A_Endothelial cells	0.024
GFAP_Astrocytes	0.033
AGT_Astrocytes	0.009
ALDH1L1_Astrocytes	0.008
TMEM119_Microglia	0.211
AIF1_Microglia	0.236
CX3CR1_Microglia	3.583
P2RY12_Microglia	5.905
