## Supplemental Table S5 for "A single-nucleus transcriptomics study of alcohol use disorder in the nucleus accumbens"

### Sheet: celltype_propdifferences
	prop_controls	prop_cases	odds_ratio	Pval
MSN.D1	0.262523	0.202082	0.711462	0.955337
MSN.2	0.122413	0.159517	1.36063	0.898792
OLI	0.123515	0.142357	1.17787	0.998305
ASC.1	0.0865279	0.0842982	0.97186	0.86888
INT.VIP	0.0489896	0.0523115	1.07155	0.998627
MGL	0.0509492	0.0480633	0.940498	0.922183
OPC	0.0459277	0.044898	0.976524	0.92358
MSN.3	0.0466013	0.032903	0.696051	0.898727
INT.PV	0.0410288	0.0400666	0.975571	0.992645
INT.SST	0.0388855	0.0414827	1.06968	0.987025
MSN.4	0.0369259	0.0363182	0.982922	0.983367
ASC.2	0.024556	0.0429821	1.78407	0.854388
MSN.ALDH	0.0270055	0.0281549	1.0438	0.979646
END	0.0159216	0.0194086	1.22334	0.951689
INT.D1	0.0147581	0.0159933	1.08506	0.986801
ASC.MYL	0.00789957	0.00349854	0.440922	0.939419
MSN.HTR2C	0.00557257	0.00566431	1.01656	0.984123
