## Supplemental Table S6 for "A single-nucleus transcriptomics study of alcohol use disorder in the nucleus accumbens"

### Sheet: QVAL0.25_annot_top
Cell_type	Gene	b	T_stat	P_value	Q_value	Chr	Start	End	Strand	Type	ENS_id
OPC	TMEM178B	-0.359	-6.768	4.52e-06	0.0109	chr7	141074064	141480380	+	protein_coding	ENSG00000261115
ASC.1	CCDC18.AS1	-0.271	-6.315	1.03e-05	0.0262	chr1	93261701	93346434	-	lncRNA	ENSG00000223745
MGL	CEP85L	0.392	5.836	2.53e-05	0.0302	chr6	118460772	118710075	-	protein_coding	ENSG00000111860
MGL	CD53	-0.775	-4.935	0.000149	0.0446	chr1	110871188	110899922	+	protein_coding	ENSG00000143119
MGL	SUMF1	0.397	5.105	0.000106	0.0446	chr3	3700814	4467273	-	protein_coding	ENSG00000144455
MGL	TRAF3	-0.397	-4.965	0.000141	0.0446	chr14	102777476	102911500	+	protein_coding	ENSG00000131323
MGL	RAPH1	-0.43	-4.639	0.000273	0.0652	chr2	203394345	203535335	-	protein_coding	ENSG00000173166
MSN.3	PBX1	-0.233	-5.364	6.33e-05	0.0662	chr1	164555584	164899296	+	protein_coding	ENSG00000185630
MSN.3	ANKRD36B	-0.369	-5.179	9.13e-05	0.0662	chr2	97492663	97589965	-	protein_coding	ENSG00000196912
MSN.3	MPP6	-0.284	-5.23	8.26e-05	0.0662	chr7	24573268	24694193	+	protein_coding	ENSG00000105926
MSN.3	TRMT9B	-0.329	-5.452	5.32e-05	0.0662	chr8	12945642	13031503	+	protein_coding	ENSG00000250305
MSN.3	AL589843.1	-0.349	-5.835	2.54e-05	0.0662	chr9	96687050	96774318	+	lncRNA	ENSG00000224848
MSN.3	PITPNM2	-0.288	-5.325	6.83e-05	0.0662	chr12	122983480	123150015	-	protein_coding	ENSG00000090975
MSN.3	EVL	-0.262	-6.247	1.17e-05	0.0662	chr14	99971449	100144236	+	protein_coding	ENSG00000196405
MSN.3	HS3ST4	-0.428	-5.405	5.83e-05	0.0662	chr16	25691959	26137685	+	protein_coding	ENSG00000182601
MSN.3	AC025887.2	-0.463	-5.21	8.6e-05	0.0662	chr18	32470288	32745567	+	lncRNA	ENSG00000285095
MSN.3	POU2F2	-0.433	-5.704	3.26e-05	0.0662	chr19	42086110	42196585	-	protein_coding	ENSG00000028277
OLI	MGAT5	-0.317	-5.51	4.76e-05	0.0723	chr2	134119983	134454621	+	protein_coding	ENSG00000152127
MGL	XPO1	0.393	4.475	0.000383	0.0763	chr2	61477849	61538626	-	protein_coding	ENSG00000082898
OLI	DICER1	-0.219	-5.068	0.000114	0.0868	chr14	95086228	95158010	-	protein_coding	ENSG00000100697
MSN.3	NRSN1	-0.231	-4.869	0.000171	0.0942	chr6	24126186	24154900	+	protein_coding	ENSG00000152954
MSN.3	PER1	0.226	4.925	0.000152	0.0942	chr17	8140472	8156506	-	protein_coding	ENSG00000179094
MSN.3	PDE4A	-0.362	-4.803	0.000195	0.0942	chr19	10416773	10469630	+	protein_coding	ENSG00000065989
MSN.3	MYO9B	0.298	4.819	0.000189	0.0942	chr19	17075781	17214537	+	protein_coding	ENSG00000099331
MSN.3	RGN	-0.227	-4.825	0.000187	0.0942	chrX	47078355	47093314	+	protein_coding	ENSG00000130988
MSN.3	LINC01476	-0.277	-4.744	0.00022	0.0997	chr17	59422088	59526946	-	lncRNA	ENSG00000265313
MSN.3	SLC38A2	0.179	4.703	0.000239	0.102	chr12	46358188	46372773	-	protein_coding	ENSG00000134294
MGL	CTTNBP2NL	-0.64	-4.16	0.000737	0.108	chr1	112396214	112463456	+	protein_coding	ENSG00000143079
MGL	AAK1	-0.292	-4.163	0.000733	0.108	chr2	69457997	69674349	-	protein_coding	ENSG00000115977
MGL	USP6NL	-0.835	-4.114	0.000813	0.108	chr10	11453946	11611754	-	protein_coding	ENSG00000148429
MSN.3	CHD2	0.216	4.643	0.000271	0.109	chr15	92900189	93027996	+	protein_coding	ENSG00000173575
OLI	CDC42BPA	0.26	4.61	0.00029	0.11	chr1	226989865	227318474	-	protein_coding	ENSG00000143776
OLI	TNRC6C	0.184	4.639	0.000273	0.11	chr17	77959240	78108835	+	protein_coding	ENSG00000078687
MSN.3	SUSD1	-0.334	-4.547	0.00033	0.119	chr9	112040785	112175408	-	protein_coding	ENSG00000106868
MSN.3	SPAG9	0.184	4.553	0.000326	0.119	chr17	50962174	51120868	-	protein_coding	ENSG00000008294
MSN.3	SCN3B	-0.243	-4.482	0.000377	0.13	chr11	123629187	123655244	-	protein_coding	ENSG00000166257
MGL	TNFRSF1B	1.582	3.717	0.00188	0.132	chr1	12166991	12209228	+	protein_coding	ENSG00000028137
MGL	TTC7A	0.634	3.783	0.00163	0.132	chr2	46916157	47076137	+	protein_coding	ENSG00000068724
MGL	ITGB5	-0.425	-3.729	0.00183	0.132	chr3	124761948	124901418	-	protein_coding	ENSG00000082781
MGL	RAPGEF6	-0.455	-3.811	0.00154	0.132	chr5	131423921	131635236	-	protein_coding	ENSG00000158987
MGL	MVB12B	0.381	3.772	0.00167	0.132	chr9	126326829	126507041	+	protein_coding	ENSG00000196814
MGL	C12orf75	-0.937	-3.764	0.0017	0.132	chr12	105235290	105396097	+	protein_coding	ENSG00000235162
MGL	DAAM1	-0.258	-3.854	0.0014	0.132	chr14	59188646	59371405	+	protein_coding	ENSG00000100592
MGL	GNAS	-0.301	-3.937	0.00118	0.132	chr20	58839718	58911192	+	protein_coding	ENSG00000087460
MGL	SPIDR	0.25	3.623	0.00229	0.144	chr8	47260878	47736306	+	protein_coding	ENSG00000164808
MGL	CMKLR1	1.258	3.632	0.00224	0.144	chr12	108288044	108339317	-	protein_coding	ENSG00000174600
MSN.3	LINC01277	-0.313	-4.387	0.00046	0.145	chr6	142966293	143059682	-	lncRNA	ENSG00000229017
MSN.3	RBM14	-0.216	-4.392	0.000455	0.145	chr11	66616582	66627347	+	protein_coding	ENSG00000239306
ASC.1	ANO10	0.317	5.052	0.000118	0.15	chr3	43354859	43691594	-	protein_coding	ENSG00000160746
MSN.3	PPARGC1B	-0.319	-4.342	0.000504	0.152	chr5	149730298	149855022	+	protein_coding	ENSG00000155846
MGL	LYST	-0.304	-3.512	0.00289	0.165	chr1	235661041	235883640	-	protein_coding	ENSG00000143669
MGL	AC025569.1	0.516	3.515	0.00287	0.165	chr12	70468080	70543040	+	lncRNA	ENSG00000258168
MSN.3	LRP8	-0.281	-4.229	0.000639	0.166	chr1	53242364	53328469	-	protein_coding	ENSG00000157193
MSN.3	USP37	0.204	4.263	0.000595	0.166	chr2	218450251	218568351	-	protein_coding	ENSG00000135913
MSN.3	ZNF718	0.175	4.215	0.000657	0.166	chr4	124501	202303	+	protein_coding	ENSG00000250312
MSN.3	PTK7	-0.329	-4.211	0.000663	0.166	chr6	43076307	43161719	+	protein_coding	ENSG00000112655
MSN.3	AL139317.5	0.17	4.214	0.000659	0.166	chr14	52791756	52930185	+	lncRNA	ENSG00000285664
MSN.3	VWA5B2	-0.293	-4.17	0.000722	0.174	chr3	184230429	184242329	+	protein_coding	ENSG00000145198
MSN.3	SMARCA2	-0.167	-4.132	0.000782	0.183	chr9	1980290	2193624	+	protein_coding	ENSG00000080503
INT.PV	AC139887.2	-0.261	-5.356	6.43e-05	0.186	chr4	760202	781859	-	lncRNA	ENSG00000249592
INT.PV	MAST4	-0.194	-5.16	9.5e-05	0.186	chr5	66596361	67169595	+	protein_coding	ENSG00000069020
INT.PV	LINC02062	-0.285	-5.38	6.13e-05	0.186	chr5	98929171	98995013	+	lncRNA	ENSG00000248489
MGL	SEMA4D	-0.437	-3.411	0.00358	0.189	chr9	89360787	89498130	-	protein_coding	ENSG00000187764
MGL	TBC1D12	-0.293	-3.403	0.00364	0.189	chr10	94402541	94536332	+	protein_coding	ENSG00000108239
MSN.3	ZNF786	-0.251	-4.093	0.000849	0.192	chr7	149069641	149090782	-	protein_coding	ENSG00000197362
MSN.3	ZDHHC23	-0.274	-4.014	0.001	0.199	chr3	113947901	113965401	+	protein_coding	ENSG00000184307
MSN.3	RSPH3	-0.258	-4.051	0.000927	0.199	chr6	158972871	159000187	-	protein_coding	ENSG00000130363
MSN.3	KCNH5	-0.27	-4.032	0.000965	0.199	chr14	62699464	63102037	-	protein_coding	ENSG00000140015
MSN.3	MYO5C	-0.29	-4.006	0.00102	0.199	chr15	52192322	52295804	-	protein_coding	ENSG00000128833
MSN.3	TWSG1	-0.206	-4.038	0.000952	0.199	chr18	9334767	9402420	+	protein_coding	ENSG00000128791
MSN.2	PBX1	-0.19	-5.218	8.46e-05	0.205	chr1	164555584	164899296	+	protein_coding	ENSG00000185630
MSN.2	RGS22	0.222	5.359	6.39e-05	0.205	chr8	99960936	100131268	-	protein_coding	ENSG00000132554
MSN.2	TMED8	0.133	5.601	3.98e-05	0.205	chr14	77335029	77377094	-	protein_coding	ENSG00000100580
MGL	ATG10	0.338	3.309	0.00443	0.215	chr5	81972023	82276857	+	protein_coding	ENSG00000152348
MGL	LRCH1	-0.294	-3.288	0.00463	0.215	chr13	46553168	46753040	+	protein_coding	ENSG00000136141
MGL	SAMSN1	-1.275	-3.284	0.00467	0.215	chr21	14485228	14658821	-	protein_coding	ENSG00000155307
MSN.3	HECW2	-0.141	-3.899	0.00128	0.216	chr2	196189099	196593684	-	protein_coding	ENSG00000138411
MSN.3	CLDN12	-0.221	-3.892	0.0013	0.216	chr7	90383721	90513402	+	protein_coding	ENSG00000157224
MSN.3	AGBL3	0.222	3.888	0.00131	0.216	chr7	134986508	135147963	+	protein_coding	ENSG00000146856
MSN.3	NEK9	0.159	3.895	0.00129	0.216	chr14	75079353	75127344	-	protein_coding	ENSG00000119638
MSN.3	CDH11	-0.263	-3.891	0.0013	0.216	chr16	64943753	65126112	-	protein_coding	ENSG00000140937
MSN.3	SMPD3	-0.381	-3.885	0.00131	0.216	chr16	68358327	68448508	-	protein_coding	ENSG00000103056
MSN.3	CDK10	-0.239	-3.9	0.00127	0.216	chr16	89680737	89696354	+	protein_coding	ENSG00000185324
MGL	AC009522.1	0.443	3.257	0.00494	0.219	chr12	89712048	90100763	+	lncRNA	ENSG00000258216
MSN.3	TENM1	-0.188	-3.866	0.00137	0.221	chrX	124375903	124963817	-	protein_coding	ENSG00000009694
MGL	CEP350	0.243	3.218	0.00537	0.225	chr1	179954773	180114875	+	protein_coding	ENSG00000135837
MGL	SCAPER	0.213	3.21	0.00547	0.225	chr15	76347904	76905444	-	protein_coding	ENSG00000140386
MSN.3	LINC00276	-0.249	-3.821	0.0015	0.227	chr2	13710531	14400963	-	lncRNA	ENSG00000230448
MSN.3	EPHA5	-0.456	-3.802	0.00157	0.227	chr4	65319563	65670495	-	protein_coding	ENSG00000145242
MSN.3	PCDH1	-0.441	-3.801	0.00157	0.227	chr5	141853111	141879246	-	protein_coding	ENSG00000156453
MSN.3	PPFIA1	0.189	3.807	0.00155	0.227	chr11	70270700	70385312	+	protein_coding	ENSG00000131626
MSN.3	RPS29	0.127	3.832	0.00147	0.227	chr14	49570984	49599164	-	protein_coding	ENSG00000213741
MGL	ATF6	0.534	3.154	0.00615	0.228	chr1	161766320	161964070	+	protein_coding	ENSG00000118217
MGL	SENP6	-0.226	-3.173	0.0059	0.228	chr6	75601509	75718281	+	protein_coding	ENSG00000112701
MGL	PRKAG2	0.381	3.158	0.00609	0.228	chr7	151556124	151877125	-	protein_coding	ENSG00000106617
MGL	ITGAM	-0.599	-3.143	0.00629	0.228	chr16	31259967	31332892	+	protein_coding	ENSG00000169896
OPC	FAM184B	-0.525	-4.813	0.000191	0.23	chr4	17629306	17781621	-	protein_coding	ENSG00000047662
MSN.4	LINC00276	-0.281	-5.063	0.000115	0.232	chr2	13710531	14400963	-	lncRNA	ENSG00000230448
MSN.4	MCPH1.AS1	-0.23	-4.839	0.000181	0.232	chr8	6617310	6708224	-	lncRNA	ENSG00000249898
MSN.4	RSPO2	-0.333	-5.261	7.76e-05	0.232	chr8	107899316	108083642	-	protein_coding	ENSG00000147655
MSN.4	RPL6	-0.153	-4.962	0.000141	0.232	chr12	112405190	112418838	-	protein_coding	ENSG00000089009
MSN.4	ZNF493	-0.205	-4.937	0.000149	0.232	chr19	21397119	21427573	+	protein_coding	ENSG00000196268
MSN.4	OGT	0.169	4.817	0.00019	0.232	chrX	71533104	71575892	+	protein_coding	ENSG00000147162
MGL	PLCXD3	0.487	3.117	0.00663	0.233	chr5	41306952	41510628	-	protein_coding	ENSG00000182836
ASC.2	CCDC18.AS1	-0.476	-4.647	0.000268	0.236	chr1	93261701	93346434	-	lncRNA	ENSG00000223745
ASC.2	KIAA1328	0.345	4.537	0.000336	0.236	chr18	36829106	37232172	+	protein_coding	ENSG00000150477
ASC.2	DPY19L3	0.478	4.766	0.000211	0.236	chr19	32405543	32485895	+	protein_coding	ENSG00000178904
MSN.3	TXNL4A	-0.21	-3.774	0.00166	0.236	chr18	79970813	80033949	-	protein_coding	ENSG00000141759
MSN.3	KLHDC3	-0.15	-3.752	0.00174	0.242	chr6	43014103	43021298	+	protein_coding	ENSG00000124702
MSN.3	APBA1	-0.166	-3.744	0.00177	0.242	chr9	69427532	69672371	-	protein_coding	ENSG00000107282
MSN.3	TNNI3K	0.191	3.731	0.00182	0.244	chr1	74235387	74544428	+	protein_coding	ENSG00000116783
MSN.3	CLN8	0.158	3.715	0.00188	0.244	chr8	1755778	1801711	+	protein_coding	ENSG00000182372
MSN.3	DOP1B	-0.316	-3.715	0.00188	0.244	chr21	36156782	36294274	+	protein_coding	ENSG00000142197
