## Supplemental Table S8 for "A single-nucleus transcriptomics study of alcohol use disorder in the nucleus accumbens"

### Sheet: astrocytes
Cell_type	Gene	Stat_discovery	P_discovery	Q_discovery	Stat_replication	P_replication	BonferroniP_replication
MSN.3	MYO9B	4.819	0.000189	0.0942	-3.34817	0.000813459	0.0187096
MGL	RAPH1	-4.639	0.000273	0.0652	2.87638	0.0040227	0.0925222
MGL	SUMF1	5.105	0.000106	0.0446	2.71494	0.00662877	0.152462
MSN.3	ANKRD36B	-5.179	9.13e-05	0.0662	2.60374	0.00922116	0.212087
OLI	DICER1	-5.068	0.000114	0.0868	2.03844	0.0415059	0.954636
MSN.3	EVL	-6.247	1.17e-05	0.0662	-1.99449	0.0460981	1.06026

### Sheet: excitatory neurons
Cell_type	Gene	Stat_discovery	P_discovery	Q_discovery	Stat_replication	P_replication	BonferroniP_replication
MGL	SUMF1	5.105	0.000106	0.0446	1.96057	0.0499287	1.14836

### Sheet: GABAergic neurons
Cell_type	Gene	Stat_discovery	P_discovery	Q_discovery	Stat_replication	P_replication	BonferroniP_replication

### Sheet: microglia
Cell_type	Gene	Stat_discovery	P_discovery	Q_discovery	Stat_replication	P_replication	BonferroniP_replication
MSN.3	POU2F2	-5.704	3.26e-05	0.0662	3.39521	0.000685763	0.0150868
MGL	CD53	-4.935	0.000149	0.0446	2.59224	0.00953519	0.209774
MSN.3	EVL	-6.247	1.17e-05	0.0662	-2.39998	0.0163959	0.360711

### Sheet: oligodendrocytes
Cell_type	Gene	Stat_discovery	P_discovery	Q_discovery	Stat_replication	P_replication	BonferroniP_replication
MSN.3	PBX1	-5.364	6.33e-05	0.0662	-2.43736	0.014795	0.32549
MSN.3	MPP6	-5.23	8.26e-05	0.0662	2.06156	0.03925	0.8635

### Sheet: OPCs
Cell_type	Gene	Stat_discovery	P_discovery	Q_discovery	Stat_replication	P_replication	BonferroniP_replication
MSN.3	TRMT9B	-5.452	5.32e-05	0.0662	2.00058	0.045438	1.04507
