## Supplemental Table S9 for "A single-nucleus transcriptomics study of alcohol use disorder in the nucleus accumbens"

### Sheet: Table S6. MSN.3 Reactome pathwa
p.value	q.value	pathway	source	external_id	cluster	members_input_overlap	members_input_overlap_geneids	size	effective_size	assoc_gene	assoc_count
9.49642e-16	1.55294e-13	Signal Transduction	Reactome	R-HSA-162582	1	SCFD1; RYK; PPP3R1; PRKAG1; VEGFD; PRKAG2; CPD; PCSK5; POGLUT1; NDEL1; DYNLL1; LEMD3; SEMA4F; BRK1; DLG1; DLG3; NCAM1; CRKL; CDC73; PIK3CA; PIK3CB; CKB; CDC42SE2; CAMK4; PTGER3; RNF111; HTR2A; ABCD3; ARHGEF10; ARHGEF11; IGF1R; SLITRK5; DIAPH1; DIAPH2; NUP98; CAMK2D; CAMK2G; SLC38A9; CAMK2A; CAMK2B; STK3; STK4; IQCE; PIK3C3; RAPGEF4; ADRA1B; SNAP23; GRB10; CCND3; TEX2; ARHGAP17; ARHGAP15; ARHGAP12…	253959; 160851; 92; 747; 57551; 9938; 83737; 4193; 55704; 3356; 5783; 5922; 80820; 815; 2587; 9886; 5593; 1212; 1739; 200734; 55114; 5590; 4040; 4659; 23466; 8854; 1975; 27145; 5583; 221656; 1785; 84894; 4810; 5468; 6198; 8648; 1452; 55160; 51306; 51523; 2566; 6885; 1607; 8503; 80728; 51109; 1387; 56034; 8654; 58528; 351; 124540; 2774; 4087; 55733; 57569; 3726; 54778; 7533; 5451; 7874; 23545; 140…	2432	2431	PBX1;EVL;PDE4A;MYO9B	4
1.7235e-10	6.92918e-09	Developmental Biology	Reactome	R-HSA-1266738	2	MYH10; ABLIM3; ZFPM2; CCNC; HSPA8; PRNP; CLTC; FARP2; AKT2; PKP4; L1CAM; ARHGAP35; DAB1; BOC; SEMA4D; ACTG1; DLG1; CACNA1I; DLG3; USP33; NCAN; DLG4; TIAM1; ITSN1; ARHGEF7; CACNA1C; CACNA1D; DCC; CACNA1G; HSP90AB1; NRCAM; MYO10; NEO1; DCX; CYP51A1; HDAC2; SLIT3; GRIN1; CDH2; CDH4; SLIT2; ARHGEF11; ARHGEF12; NGEF; SPAG9; TSC22D1; SRGAP1; DOK5; CREB1; SCD5; FLRT3; ABLIM1; SRGAP3; HMGCR; ABLIM2; SEMA…	1595; 163175; 53616; 23122; 5578; 92; 7027; 1605; 1457; 2044; 51586; 6453; 1826; 57144; 6323; 1739; 1000; 90249; 2048; 10092; 5062; 7314; 5962; 23332; 6597; 9826; 23414; 23097; 116986; 57453; 219699; 208; 287; 3156; 161; 59277; 50937; 6335; 785; 5468; 8829; 288; 2885; 1291; 1759; 6233; 26052; 79966; 1641; 6324; 782; 23396; 1459; 10097; 55740; 4753; 2904; 27086; 1499; 775; 2675; 1002; 23254; 7316;…	676	676	PBX1;EVL;MYO9B	3
9.08681e-09	2.26595e-07	Signaling by ROBO receptors	Reactome	R-HSA-376176	2	EVL; ENAH; RPS27A; SRGAP1; SRGAP3; SRGAP2; PRKAR2A; ABL1; ABL2; NELL2; LHX2; DCC; CAP2; SLIT3; SOS1; SLIT1; SLIT2; CLASP2; CLASP1; RAC1; PRKCA; UBC; GPC1; FLRT3; DAG1; PAK5; RHOA; USP33; NRP1; SOS2; NCK1; NCK2; ROBO1; PFN2; PRKACA; MYO9B; UBB; PRKACB; ARHGAP39; PPP3CB; PAK3; PAK1; PAK2; CDC42	23380; 5879; 23032; 5062; 57522; 5532; 4690; 5578; 4753; 5567; 25; 23767; 387; 8829; 6586; 998; 9901; 8440; 23122; 23332; 5566; 1605; 9355; 7316; 5217; 80728; 6585; 1630; 6655; 51466; 10486; 5576; 2817; 27; 57144; 5063; 7314; 6233; 6654; 4650; 55740; 6091; 5058; 9353	65	65	EVL;MYO9B	2
1.15708e-27	5.69859e-25	Axon guidance	Reactome	R-HSA-422475	2	MYH10; ACTG1; NRCAM; HSPA8; FARP2; L1CAM; DAB1; SEMA4D; DLG1; CACNA1I; DLG3; NCAN; DLG4; TIAM1; ITSN1; ARHGEF7; CACNA1C; CACNA1D; DCC; CACNA1G; HSP90AB1; DCX; SLIT3; GRIN1; FGFR1; ARHGEF11; ARHGEF12; NGEF; SHC3; SRGAP1; CREB1; FLRT3; ABLIM1; ABLIM3; ABLIM2; USP33; CSNK2A2; CSNK2A1; KRAS; ROBO1; GRB10; ARPC1A; GSK3B; GRB2; GFRA1; UBB; UBC; PAK5; ACTB; PAK1; PAK2; PAK3; ITGA9; EVL; SPTAN1; ENAH; RP…	23122; 5578; 1605; 1457; 2044; 6453; 5605; 1826; 57144; 6323; 1739; 90249; 2048; 10092; 5062; 5962; 23332; 116986; 57453; 219699; 287; 161; 59277; 1785; 6335; 785; 8829; 288; 2885; 1291; 1759; 80728; 26052; 1641; 6324; 782; 23396; 1459; 10097; 55740; 2904; 775; 2675; 1808; 7316; 10094; 6093; 7410; 51466; 5532; 8911; 220164; 5567; 10109; 7204; 2534; 8976; 163; 3983; 10552; 2887; 3326; 4650; 2909; …	356	356	EVL;MYO9B	2
6.89233e-28	4.52596e-25	Nervous system development	Reactome	R-HSA-9675108	2	MYH10; HMGCR; NRCAM; HSPA8; L1CAM; DAB1; SEMA4D; ACTG1; DLG1; CACNA1I; DLG3; NCAN; DLG4; TIAM1; ITSN1; ARHGEF7; CACNA1C; CACNA1D; DCC; CACNA1G; HSP90AB1; DCX; CYP51A1; SLIT3; GRIN1; FGFR1; ARHGEF11; ARHGEF12; NGEF; SHC3; SRGAP1; CREB1; SCD5; FLRT3; ABLIM1; ABLIM3; ABLIM2; USP33; CSNK2A2; CSNK2A1; KRAS; ROBO1; GRB10; ARPC1A; GSK3B; WWTR1; GRB2; GFRA1; UBB; UBC; PAK5; ACTB; PAK1; PAK2; PAK3; ITGA9;…	1595; 23122; 5578; 1605; 1457; 2044; 6453; 5605; 1826; 57144; 6323; 1739; 90249; 2048; 10092; 5062; 5962; 23332; 6597; 116986; 57453; 219699; 287; 3156; 161; 59277; 1785; 6335; 785; 8829; 288; 23365; 1291; 1759; 80728; 26052; 79966; 1641; 6324; 782; 23396; 1459; 10097; 55740; 2904; 775; 2675; 1808; 7316; 10094; 6093; 7410; 3908; 51466; 5532; 8911; 220164; 5567; 10109; 7204; 2534; 8976; 163; 3983;…	379	379	EVL;MYO9B	2
7.90465e-05	0.000635599	Metabolism	Reactome	R-HSA-1430728	3	PGM2L1; AGL; AGK; PRKAG2; GPAT3; SBF2; HPSE2; SQLE; PIP4K2A; OGDH; NCAN; PIK3CA; PIK3CB; RAB4A; STARD3NL; MT-ATP8; SPTLC1; RPS3A; LMBRD1; NADK2; MBTPS1; SUMO2; MAN2C1; B3GALT2; NUP98; NUP93; PTGR1; BCAT1; PIK3C2B; PIK3C2A; OSBPL9; SMARCD3; OSBPL3; PIK3C3; GK; OSBPL5; L2HGDH; SAMD8; AHR; PTEN; PKM; STARD7; LRP8; HSD17B12; UGCG; ALDH3A2; RPS27A; UROS; MGST3; MGST1; TSPOAP1; TPK1; CHKA; PANK3; RPL7A…	1595; 1159; 26275; 10478; 160428; 29958; 114884; 5783; 51660; 5593; 6133; 6144; 4126; 132789; 349565; 80230; 622; 1807; 6130; 6201; 2744; 10690; 3156; 9394; 1785; 23165; 8034; 2197; 4509; 79966; 6191; 56267; 8503; 337876; 6342; 51109; 60490; 1387; 283209; 56922; 51360; 8310; 196; 284161; 9956; 51582; 84869; 9663; 59338; 111; 4259; 3422; 4144; 501; 4724; 10057; 201562; 498; 51422; 2817; 5906; 2108…	1954	1952	PITPNM2;HS3ST4	2
0.00385028	0.0163119	Metabolism of carbohydrates	Reactome	R-HSA-71387	3	PGM2L1; AGL; GNPDA2; CHSY3; CHSY1; TPI1; B3GAT2; B3GAT1; HPSE2; SLC25A13; SLC25A12; UGP2; CALM2; CALM3; CALM1; NDST1; NDST3; PYGB; GOT2; GOT1; NUP210; MAN2C1; GPI; EXT1; NUP98; CRYL1; HK1; NUP93; XYLT1; TPR; FUT10; MANBA; PPP2CA; PPP2CB; PGK1; NUP205; NUP88; POM121C; NUP85; PC; B4GALT5; PKM; EPM2A; POM121; SEC13; PHKA2; CHST9; CHST1; NCAN; DSE; CSGALNACT2; CSGALNACT1; GYS1; NUP153; B4GAT1; HS6ST1…	5091; 2131; 55454; 805; 5567; 9348; 9972; 3340; 22856; 9951; 29940; 808; 51363; 4928; 2026; 23225; 83539; 9394; 5515; 2632; 2262; 57122; 4123; 2821; 6120; 5257; 60495; 801; 5209; 10165; 79902; 9653; 4927; 6487; 266722; 64131; 7957; 26035; 7175; 5566; 10057; 5230; 132789; 7360; 5903; 53371; 100101267; 9061; 10402; 5518; 2817; 411; 11097; 55501; 1463; 55746; 2132; 27087; 3098; 9688; 5223; 178; 5402…	285	284	HS3ST4	1
1.99786e-07	3.4598e-06	Phospholipid metabolism	Reactome	R-HSA-1483257	3	DDHD2; AGK; RAB4A; GPAT3; SBF2; PIP4K2A; PIK3CA; PIK3CB; INPP4B; INPP4A; MTMR9; MTMR7; PIK3R3; MTMR4; MTMR3; MTMR2; MTMR1; PIP4K2B; OSBPL10; RAB5A; MTM1; PIK3C2B; PIK3C2A; ABHD3; PIK3C3; CSNK2A2; CSNK2A1; OSBPL5; PCYT1A; PLD1; INPP5F; PLD3; PTPN13; PTEN; PLEKHA6; PLEKHA1; PLEKHA2; PLEKHA3; PLEKHA8; PIP5K1A; CHKA; PITPNB; PLEKHA5; PLA2G12A; FIG4; PIK3R4; PNPLA7; PNPLA6; PIK3R1; PNPLA8; PIKFYVE; PI…	8821; 10162; 9663; 59338; 5291; 5867; 5289; 8897; 23175; 5868; 56894; 1457; 375; 8867; 114884; 22908; 23761; 8776; 5783; 9896; 5286; 85465; 8396; 57605; 8395; 171586; 8895; 55750; 51552; 377; 55326; 23171; 23259; 80230; 81490; 56261; 1040; 1119; 3030; 9108; 66036; 22874; 54477; 5130; 10908; 84803; 9107; 81579; 56994; 23760; 10390; 83394; 3032; 5298; 2820; 114879; 8394; 54545; 22876; 11343; 56910;…	213	213	PITPNM2	1
0.00753884	0.0288054	Metabolism of lipids	Reactome	R-HSA-556833	3	HADHA; AGK; RAB4A; PCCB; IDI1; PRKAG2; GPAT3; PTDSS2; OSBPL1A; SBF2; ABHD3; SLC25A17; SQLE; PIP4K2A; CERS6; CERS4; CERS5; RAN; GK; PIK3CB; CYP46A1; INPP4B; INPP4A; SPTLC2; MTMR9; CYP51A1; MTMR7; MTMR6; ABHD5; MTMR3; MTMR2; MTMR1; LSS; OSBPL10; SUMO2; RAB5A; PIK3R1; MTM1; PTGR1; SCD5; PIK3C2B; PIK3C2A; OSBPL9; SMARCD3; HMGCR; ACOT7; PIK3C3; OSBPL6; CSNK2A2; CSNK2A1; OSBPL5; PCYT1A; FDPS; MBTPS2; P…	1595; 10162; 5289; 8897; 57488; 1457; 10478; 83930; 114884; 23761; 5783; 6604; 5286; 85465; 5096; 171586; 55326; 130367; 1718; 23171; 60481; 80230; 8720; 1119; 22908; 55331; 622; 22874; 2182; 5130; 51144; 51422; 2710; 3156; 5298; 114879; 56910; 9517; 10558; 253782; 8605; 79966; 5291; 79993; 23396; 1459; 8503; 9791; 6342; 4952; 84188; 2581; 10825; 8871; 51552; 284161; 84869; 50640; 4802; 10087; 96…	646	645	PITPNM2	1
1.26544e-17	2.76991e-15	Signaling by Rho GTPases	Reactome	R-HSA-194315	4	SCFD1; YWHAQ; DYNLL1; ACTG1; TMOD3; DYNLL2; NISCH; CPD; TEX2; CHN1; PKP4; CLIP1; RAPGEF1; SLK; ADD3; RASAL2; LEMD3; SEMA4F; DLG5; DLG4; ARHGEF9; ITSN1; CCDC88A; ARHGEF4; AHCTF1; MPP7; ARHGEF3; GOPC; HSP90AB1; ARHGAP22; ARHGAP21; ARHGAP20; ARHGAP26; ARHGAP25; ARHGAP24; ARAP2; ABCD3; PIK3R1; COPS2; RALGAPA1; MTMR1; CUL3; ARHGEF10; ARHGEF11; ARHGEF12; RASGRF2; NGEF; DIAPH1; DIAPH2; NUP98; ARHGEF18; …	57551; 56990; 23122; 5578; 5289; 1780; 9938; 23263; 55023; 6453; 4928; 79834; 55704; 5783; 57122; 8239; 11188; 54438; 30849; 57144; 9886; 50649; 25936; 10006; 23075; 10092; 5062; 79902; 1060; 55114; 10144; 10810; 11329; 23332; 5590; 1795; 10672; 398; 8301; 4659; 55746; 27145; 58504; 3799; 7171; 55160; 2885; 51306; 23348; 80728; 143098; 8826; 79180; 10097; 1629; 8503; 4771; 4952; 25963; 832; 28620…	689	688	EVL;MYO9B	2
5.20677e-19	1.28217e-16	Signaling by Rho GTPases, Miro GTPases and RHOBTB3	Reactome	R-HSA-9716542	4	SCFD1; CPD; ADD3; LEMD3; SEMA4F; DLG5; DLG4; PIK3CA; CKB; CDC42SE2; TMEM59; ABCD3; ARHGEF10; ARHGEF11; ARHGEF12; SLITRK5; DIAPH1; DIAPH2; NUP98; ARHGEF18; PIK3C3; SNAP23; TEX2; ARHGAP17; ARHGAP15; ARHGAP12; ARHGAP10; KLC1; ARHGAP18; NSL1; CAPZB; SH3RF1; EVL; ALDH3A2; SWAP70; XPO1; NF2; FAM169A; ARL13B; DST; RAP1GDS1; RHOJ; FLOT1; FLOT2; EMC3; MYH10; OCRL; NUP133; MPP7; SRGAP1; VAPB; SRGAP3; SRGAP…	57551; 55288; 56990; 23122; 5578; 5289; 1780; 9938; 23263; 55023; 6453; 4928; 79834; 55704; 5783; 57122; 8239; 11188; 54438; 30849; 57144; 9886; 50649; 25936; 10006; 23075; 10092; 5062; 79902; 1060; 55114; 10144; 10810; 11329; 23332; 5590; 1795; 10672; 398; 8301; 4659; 55746; 27145; 55669; 66008; 58504; 3799; 7171; 55160; 2885; 51306; 23348; 80728; 8826; 79180; 10097; 1629; 8503; 4771; 4952; 7879…	705	704	EVL;MYO9B	2
0.00465759	0.0191955	RHO GTPase Effectors	Reactome	R-HSA-195258	4	DYNC1I2; DYNLL1; ACTG1; DYNLL2; BRK1; KIF2A; CALM2; CALM3; CALM1; FMNL2; FMNL3; AHCTF1; CLIP1; TAOK1; DIAPH1; DIAPH2; NUP98; DAAM1; CENPC; RANGAP1; PIK3C3; PAFAH1B1; CENPP; PPP2CA; KIF5A; KIF5B; PPP2CB; MYLK; GRB2; KLC1; ACTB; ARPC1A; PAK2; PAK3; NSL1; EVL; NUP85; NCKAP1; XPO1; PIK3R4; NF2; PRKCB; ARPC3; ARPC2; SEC13; ARPC5; DYNC1LI1; DYNC1LI2; RHOA; DLG4; PAK1; PFN2; BAIAP2; ACTR3; PPP2R5A; PPP2…	23380; 57551; 5527; 10811; 1060; 805; 10096; 140735; 147179; 23421; 1495; 5289; 1780; 5525; 1729; 5063; 81565; 808; 26999; 91010; 4628; 7529; 25909; 4928; 23002; 5217; 1432; 1072; 5590; 57122; 11113; 23332; 10552; 3831; 55845; 25936; 57591; 10006; 3798; 3796; 5578; 801; 10092; 5062; 6232; 7534; 23191; 71; 79902; 5903; 10109; 9793; 51466; 10971; 23122; 5500; 5515; 1783; 4690; 6093; 7533; 7514; 201…	314	313	EVL	1
2.68404e-07	4.4063e-06	RHOA GTPase cycle	Reactome	R-HSA-8980692	4	SCFD1; TMPO; STARD13; ARHGAP10; KTN1; VAV2; DOCK2; ARHGEF2; SRGAP1; TRIO; ARHGEF3; TIAM1; ACBD5; AKAP13; CIT; ARHGAP5; ARHGAP6; FAM13A; PCDH7; ARHGEF10L; BCR; MACO1; ARHGAP44; ROCK1; ARAP2; PREX1; FMNL3; ARHGEF4; FARP1; ATP6AP1; OPHN1; IQGAP1; ARHGAP22; ARHGAP21; TFRC; ARHGAP26; PIK3R1; ARHGAP24; ABCD3; ARHGAP28; DLC1; ARHGAP35; ARHGEF10; ARHGEF11; ARHGEF12; PKN2; NGEF; DIAPH1; ARHGEF17; ARHGEF18…	10211; 7037; 5924; 65992; 1729; 8773; 23263; 23197; 4983; 91010; 9748; 50650; 23256; 11113; 50649; 4650; 64283; 2909; 57584; 23370; 4649; 9828; 10144; 9826; 395; 29; 1794; 2319; 9475; 55852; 9639; 10160; 7112; 55831; 5295; 5825; 9912; 57580; 57522; 25791; 5099; 58504; 90627; 3163; 55160; 5586; 537; 23365; 93663; 55914; 23002; 7204; 394; 57449; 8826; 5337; 55219; 79658; 10395; 83478; 3895; 80728; …	149	149	MYO9B	1
7.74095e-23	2.54161e-20	RHO GTPase cycle	Reactome	R-HSA-9012999	4	SCFD1; WWP2; ACTG1; TMOD3; CKB; NISCH; CPD; BRK1; CHN1; PKP4; RAPGEF1; ADD3; RASAL2; LEMD3; SEMA4F; DLG5; ARHGEF9; ITSN1; CCDC88A; ARHGEF4; CDC42SE2; ARHGEF3; HSP90AB1; ARHGAP22; ARHGAP21; ARHGAP20; ARHGAP26; ARHGAP25; ARHGAP24; ABCD3; ARHGAP28; COPS2; RALGAPA1; MTMR1; CUL3; ARHGEF10; ARHGEF11; ARHGEF12; SLITRK5; NGEF; DIAPH1; DIAPH2; ARHGEF17; ARHGEF18; DAAM1; VAPB; PLD1; SNAP23; PTPN13; RBBP6; …	56990; 9938; 23263; 6453; 832; 55704; 5783; 11188; 54438; 57144; 9886; 50649; 10006; 79834; 10787; 5062; 55114; 10144; 10810; 11329; 1795; 10672; 398; 5825; 58504; 7171; 55160; 23365; 51306; 11060; 80728; 8239; 8826; 79180; 1629; 8503; 613; 4952; 87; 8654; 55023; 1362; 124540; 9231; 54874; 57569; 6093; 7410; 23229; 7919; 23092; 1730; 8027; 9578; 55843; 26999; 91010; 9748; 23002; 6434; 11113; 1025…	442	442	MYO9B	1
2.42906e-05	0.000239263	RHOB GTPase cycle	Reactome	R-HSA-9013026	4	STARD13; VAV2; ARHGEF3; AKAP13; CIT; ARHGAP5; ARHGEF10L; BCR; PREX1; ARHGEF2; OPHN1; ARHGDIG; ARHGAP21; TFRC; ARHGAP26; PIK3R1; DLC1; ARHGAP35; ARHGEF10; ARHGEF11; ARHGEF12; DIAPH1; ARHGEF17; DAAM1; PKN2; ABR; SLK; FLOT2; SNAP23; ERBIN; ROCK1; MCF2L; ROCK2; PCDH7; MYO9B; ARHGEF28; ARHGAP32; FLOT1; MYO9A; ARHGAP39	10211; 57580; 55160; 80728; 57584; 5099; 7037; 4649; 9475; 11214; 1729; 5586; 8773; 23263; 55914; 29; 4983; 9748; 9743; 50650; 90627; 23365; 6093; 23002; 7410; 9639; 394; 11113; 23092; 398; 2909; 5295; 10395; 9826; 9828; 2319; 613; 4650; 64283; 9181	70	70	MYO9B	1
2.25998e-06	2.83577e-05	RHOC GTPase cycle	Reactome	R-HSA-9013106	4	TMPO; STARD13; VAPB; ROCK1; ACBD5; AKAP13; CIT; ARHGAP5; ARHGEF10L; BCR; MACO1; PREX1; FMNL2; FMNL3; OPHN1; IQGAP1; ARHGAP21; TFRC; ARHGAP26; PIK3R1; ABCD3; DLC1; MYO9B; ARHGEF10; ARHGEF11; ARHGEF12; DIAPH1; ARHGEF17; DAAM1; PKN2; ABR; SLK; RHOA; ARHGAP35; ERBIN; VAV2; MCF2L; ROCK2; ARHGEF28; ARHGAP32; FLOT1; FLOT2; ARHGAP39; ARHGAP18	10211; 90627; 29; 57580; 55160; 57584; 7037; 2319; 9475; 11214; 1729; 5586; 23365; 23263; 55914; 114793; 4983; 91010; 93663; 9748; 9743; 23002; 387; 80728; 6093; 9639; 7410; 394; 7112; 11113; 23092; 5295; 8826; 9217; 10395; 9826; 613; 9828; 55219; 4650; 64283; 91452; 5825; 2909	74	74	MYO9B	1
2.00314e-07	3.4598e-06	CDC42 GTPase cycle	Reactome	R-HSA-9013148	4	KCTD3; SPATA13; TMPO; DOCK9; TIAM1; KTN1; FGD4; ARHGAP26; SH3PXD2A; SRGAP1; FNBP1; SRGAP3; SRGAP2; ARFGAP3; FAM13B; CHN1; STARD13; VAV2; WASL; ARHGAP20; NOXA1; ARHGAP5; DOCK10; DOCK11; BCR; FNBP1L; ARHGAP44; CPNE8; ARAP2; PREX1; ITSN1; FMNL3; ARHGEF4; BAIAP2; CDC42SE2; OPHN1; RALBP1; IQGAP1; ARHGDIG; ARHGAP21; TFRC; CDC42BPA; CDC42BPB; ARHGAP24; DLC1; ARHGAP35; ARHGEF10; ARHGEF11; RAB7A; GIT1; NG…	23380; 10811; 56990; 147179; 7037; 9826; 5924; 23263; 9578; 8976; 4983; 91010; 6453; 23002; 10160; 8476; 57144; 50649; 4650; 2909; 5062; 57584; 55114; 57480; 28964; 29; 121512; 139818; 9639; 10672; 7456; 51133; 7112; 23348; 55619; 398; 5295; 9912; 7879; 998; 5058; 57580; 57522; 25791; 644150; 58504; 90627; 8773; 51306; 10458; 9644; 394; 114793; 8826; 5337; 79658; 83478; 3895; 1123; 26286; 80728; …	160	160	MYO9B	1
1.12538e-10	4.80856e-09	RAC1 GTPase cycle	Reactome	R-HSA-9013149	4	NISCH; BRK1; CHN1; LEMD3; PIK3CA; ARHGEF4; MPP7; ARHGAP22; ARHGAP21; ARHGAP20; ARHGAP26; ARHGAP25; ARHGAP24; ARHGEF10; ARHGEF11; NGEF; ARHGEF18; PLD1; SNAP23; ARHGAP17; ARHGAP15; ARHGAP12; ARHGAP10; PAK5; PAK1; PAK2; PAK3; DOCK9; DOCK2; DOCK3; DOCK7; DOCK4; FAM13B; ARHGAP5; SWAP70; FAM13A; NCKAP1; PREX1; TIAM1; TIAM2; TFRC; PIK3R3; CDC42BPA; PIK3R1; SPATA13; RAB7A; FARP2; FARP1; ERBIN; VAV3; VAV2…	23380; 10811; 9732; 147179; 7037; 9826; 28964; 9938; 8773; 23263; 8976; 4983; 10160; 9855; 8476; 23191; 11113; 11188; 27; 57144; 50649; 4650; 10006; 2909; 55843; 5062; 57584; 23370; 5337; 10144; 10810; 57480; 10152; 8503; 29; 5879; 1794; 23075; 139818; 1795; 5924; 9639; 51347; 10672; 7112; 23348; 55619; 5295; 143098; 9912; 7879; 10928; 998; 5058; 6655; 10979; 57580; 57522; 55845; 25791; 4810; 644…	185	185	MYO9B	1
0.00275906	0.0125818	RHOF GTPase cycle	Reactome	R-HSA-9035034	4	CAPZB; TMPO; ADD3; SRGAP2; SLC4A7; AKAP12; ARHGAP5; ARHGAP32; ARHGAP21; PIK3R1; FAM169A; MTMR1; RAB7A; DIAPH1; DIAPH2; FARP1; ACTN1; SNAP23; BASP1; ARHGAP12; MYO9B; ARHGAP39; ACTB	23380; 10160; 26049; 57584; 94134; 87; 10409; 1729; 7112; 120; 9497; 8773; 832; 9743; 80728; 394; 9590; 8776; 5295; 7879; 1730; 4650; 60	42	42	MYO9B	1
0.00298208	0.0134741	Circadian Clock	Reactome	R-HSA-400253	5	ARNTL; HDAC3; BTRC; PER1; CLOCK; FBXL3; USP46; NRIP1; RORA; CRY1; PER2; CSNK1D; CSNK1E; NAMPT; CRY2; NPAS2; PPARGC1A; EP300; NCOR1	1454; 1408; 6095; 9575; 26224; 8864; 8204; 1453; 9611; 64854; 2033; 1407; 10891; 10135; 5187; 4862; 8945; 406; 8841	33	33	PER1	1
0.00026905	0.00184038	RNA Polymerase II Transcription	Reactome	R-HSA-73857	5	SMARCC1; NCBP1; PRKAG1; PRKAG2; HIPK2; HIPK1; SRSF11; LIFR; ZNF709; ZNF708; CDC73; ZNF875; ZNF706; ZNF704; SUMO1; RNF111; YAF2; NELFA; ZNF682; ZNF680; CAMK2G; SLC38A9; CAMK2A; CAMK2B; IWS1; SMARCD3; ALK; ZNF675; GTF2F2; MAX; CCND3; CCND2; ZNF678; PTEN; TCF12; ZNF770; ZNF197; NUAK1; RPS27A; GTF2B; ZNF519; ARID2; PPARG; PPARD; ING5; RPRD2; CALM3; ZC3H8; ATAD2; FBXO32; ATXN3; ZNF429; SESN1; SESN2; A…	1107; 5925; 7626; 7697; 55904; 2965; 63934; 83737; 7581; 1457; 8841; 25896; 1911; 51586; 9891; 238; 353088; 8289; 22936; 4292; 5515; 55869; 5571; 7694; 10325; 815; 55900; 55756; 2821; 5915; 9794; 100131827; 3164; 51230; 2903; 153129; 9422; 1459; 114907; 8550; 55294; 665; 9070; 6597; 199777; 83860; 57103; 57690; 7025; 580; 2071; 10914; 163049; 2744; 3516; 208; 23466; 7528; 158431; 1108; 5934; 896;…	1307	1306	POU2F2	1
1.50524e-05	0.000157058	Gene expression (Transcription)	Reactome	R-HSA-74160	5	SMARCC1; NCBP1; PRKAG1; PRKAG2; HIPK2; HIPK1; SRSF11; LIFR; ZNF709; ZNF708; CDC73; ZNF875; CAMK4; ZNF704; SUMO1; RNF111; YAF2; NELFA; NUP98; CAMK2D; ZNF680; CAMK2G; SLC38A9; CAMK2A; CAMK2B; IWS1; SMARCD3; ALK; ZNF675; GTF2F2; MAX; CCND3; CCND2; ZNF678; PTEN; TCF12; ZNF770; ZNF197; INTS2; NUAK1; RPS27A; POLR1A; GTF3C1; POLR1D; BAZ2A; SAP130; XPO5; GTF2B; ZNF519; ARID2; KMT2A; PPARG; PPARD; ING5; B…	5925; 7626; 7697; 9014; 83737; 9891; 4193; 22936; 8467; 7694; 815; 6917; 6502; 665; 2744; 64426; 472; 4287; 5468; 23165; 23269; 8732; 2967; 90874; 54971; 58528; 84289; 55193; 84765; 4087; 22794; 54778; 7533; 10622; 7874; 2176; 4306; 57677; 51385; 22955; 6604; 5608; 9295; 23019; 51422; 5494; 2033; 6446; 7029; 442319; 57508; 1490; 5884; 22823; 25904; 10111; 5527; 8021; 58490; 7248; 7978; 3977; 8189…	1439	1438	POU2F2	1
5.16508e-09	1.39386e-07	Opioid Signalling	Reactome	R-HSA-111885	6	PPP2R1A; GNB5; PPP3R1; PRKCG; CAMKK1; PRKAR2A; PRKAR2B; GNG7; GNAI3; GNAI1; CALM2; CALM3; CALM1; PDE1C; PDE1B; PDE1A; CAMK4; CAMK2D; NBEA; MAPK1; GNG4; CAMK2B; PRKACA; PLCB1; PLCB4; PRKCA; GNB4; CAMK2G; GNB1; CAMK2A; CREB1; OPRM1; PRKAR1A; PRKAR1B; PDE4A; ITPR2; PLA2G4A; ITPR1; PPP3CB; ADCY1; ADCY5; ADCY6; GNAQ; ADCY2; ADCY3; PPP2CA; PPP2CB; ADCY8; ADCY9; CAMKK2; GNA14; GNG2; PRKACB; GNAL; PPP3CA…	54331; 2776; 805; 5567; 5578; 5137; 10645; 111; 2770; 808; 5577; 5594; 114; 23236; 1385; 815; 5534; 26960; 5332; 801; 818; 107; 5566; 5573; 5136; 817; 4988; 5515; 2782; 5576; 5518; 109; 814; 9630; 112; 3709; 5533; 5321; 10681; 816; 59345; 5142; 5530; 5153; 108; 84254; 2786; 5582; 5141; 5516; 115; 3708; 2774; 5532; 2773; 5575; 2788	91	91	PDE4A	1
0.000158505	0.0011565	DARPP-32 events	Reactome	R-HSA-180024	6	PPP2R1A; PPP2CB; CALM2; CALM3; PPP3R1; CALM1; PPP2CA; PRKACB; PRKAR2A; PRKAR2B; PRKACA; PRKAR1A; PRKAR1B; PPP3CA; PDE4A; PPP3CB; PPP3CC; PDE4B	5530; 801; 5534; 805; 5567; 5141; 5516; 5566; 5573; 5515; 5533; 808; 5577; 5532; 5576; 5518; 5575; 5142	26	26	PDE4A	1
1.66013e-17	3.27046e-15	Neurotransmitter receptors and postsynaptic signal transmission	Reactome	R-HSA-112314	6	LIN7A; LIN7C; PRKAG1; PRKAG2; DLG1; DLG3; CALM2; DLG4; CALM1; CAMK1; ARHGEF7; CAMK4; GRIN1; CAMK2D; CAMK2G; CAMK2A; CREB1; MDM2; KRAS; ADCY5; ADCY6; ADCY1; ADCY2; ADCY3; ADCY8; ADCY9; GNG7; GNG4; GNG2; GRIP1; GRIK2; GABRG3; GRIA3; GRIA1; GRIA4; GABBR1; GABBR2; AP2B1; PPM1E; NCALD; RAC1; NBEA; GABRA2; PLCB1; CALM3; RPS6KA2; RPS6KA3; RPS6KA6; ARHGEF9; CAMKK2; CAMKK1; GIT1; GNAL; PRKAR2A; PRKAR2B; R…	2900; 10368; 54331; 5879; 805; 5567; 5578; 8573; 28964; 10645; 111; 2770; 2556; 808; 23426; 5577; 83988; 115; 320; 5594; 4193; 2893; 114; 23236; 2550; 1385; 5571; 815; 10369; 3763; 3845; 26960; 1739; 2560; 801; 5563; 88; 818; 3765; 2890; 107; 2742; 2903; 4137; 1742; 116443; 2567; 5924; 5566; 5573; 817; 1741; 51422; 1173; 2559; 5576; 2892; 4646; 109; 2782; 57554; 814; 161; 22843; 2899; 2036; 5562;…	185	185	RGN	1
1.09224e-20	3.07387e-18	Transmission across Chemical Synapses	Reactome	R-HSA-112315	6	LIN7A; LIN7C; ADCY5; PRKAG1; HSPA8; DLG1; DLG3; CALM2; DLG4; ARHGEF9; CAMK1; CACNA1A; CACNA1B; CAMK4; GRIN1; PRKAG2; SLC38A1; SLC38A2; CAMK2D; CAMK2G; CAMK2A; CREB1; CACNA2D3; MDM2; CACNA2D1; KRAS; SNAP25; ADCY6; ADCY1; ADCY2; ADCY3; ADCY8; ADCY9; GNG7; GNG4; GNG2; GRIP1; GRIK2; SLC17A7; GABRG3; GRIA3; GRIA1; GRIA4; TSPOAP1; GABBR1; GABBR2; AP2B1; PPM1E; GLS; NCALD; NRGN; NBEA; GABRA2; PLCB1; CHR…	2900; 10368; 54331; 5879; 805; 5567; 5578; 8573; 22999; 8224; 28964; 10645; 111; 54407; 2770; 6506; 2556; 6505; 808; 23426; 5577; 83988; 115; 320; 5594; 4193; 774; 2893; 114; 23236; 2550; 1385; 6854; 815; 10369; 3763; 3845; 26960; 6844; 1739; 8541; 2560; 801; 5563; 88; 818; 3765; 3312; 2890; 107; 2742; 817; 4137; 81539; 1742; 116443; 2567; 5924; 5566; 5573; 8497; 27165; 783; 51422; 1173; 2559; 80…	249	249	RGN	1
2.95421e-25	1.16396e-22	Neuronal System	Reactome	R-HSA-112316	6	LIN7A; RPS6KA6; LIN7C; KCNJ6; PRKAG1; HSPA8; LRFN2; KCNK2; GABRB1; KCNB1; DLG1; DLG3; CALM2; DLG4; ARHGEF9; CAMK1; CACNA1A; CACNA1B; NBEA; NTRK3; DLGAP2; DLGAP3; DLGAP4; GRIN1; SLITRK4; PRKAG2; SLC38A1; SLC38A2; CAMK2D; APBA1; CAMK2G; CAMK2A; CAMK2B; KCNAB2; SIPA1L1; LRRC4B; KCNN3; KCNN2; KCNN1; CACNA2D3; MDM2; CACNA2D1; KRAS; GNAI1; ADCY5; ADCY6; KCNMB2; ADCY1; ADCY2; ADCY3; HCN1; ADCY8; NRXN2; …	54207; 5578; 22999; 54407; 9066; 3747; 4193; 2550; 6505; 5571; 815; 26280; 773; 1739; 8541; 2915; 2037; 9456; 2903; 4900; 3776; 9312; 10497; 2892; 109; 2744; 161; 6616; 785; 3312; 5562; 6833; 22941; 348980; 2555; 2566; 3736; 816; 782; 56479; 22839; 2904; 10815; 2786; 4905; 2557; 321; 3781; 10242; 3760; 2897; 23229; 11141; 3778; 10368; 347731; 57502; 5567; 111; 57554; 2556; 23426; 5577; 163; 23236…	391	391	RGN	1
7.12873e-13	5.01557e-11	Post NMDA receptor activation events	Reactome	R-HSA-438064	6	RPS6KA6; GRIA2; GRIA1; PRKAA2; PRKAA1; PRKAR2A; CAMK2G; PRKAR2B; RASGRF1; DLG1; DLG3; CALM2; DLG4; CALM1; CAMK1; NEFL; RAC1; CAMK4; PRKAG1; MAPK1; GRIN1; KRAS; ARHGEF7; PRKAG2; NRGN; CAMK2D; LRRC7; CREB1; CAMK2A; CAMK2B; PRKAR1A; PRKAR1B; CALM3; ACTN2; RPS6KA2; RPS6KA3; ADCY1; RASGRF2; ADCY8; GRIN2B; CAMKK2; CAMKK1; GRIN2A; PRKACA; GIT1; MAPT; PRKACB; PDPK1	814; 801; 5563; 8536; 5170; 84254; 805; 5567; 2890; 107; 2903; 4137; 28964; 1742; 10645; 5594; 2904; 57554; 4900; 5566; 5573; 817; 4747; 2902; 808; 5879; 5577; 5923; 1741; 88; 5924; 114; 51422; 816; 818; 2891; 5576; 1385; 6196; 5571; 5562; 5575; 3845; 8874; 1739; 6197; 815; 27330	62	62	RGN	1
2.05885e-14	2.02797e-12	Activation of NMDA receptors and postsynaptic events	Reactome	R-HSA-442755	6	LIN7A; RPS6KA6; LIN7C; PRKAG1; GRIA3; GRIA1; PRKAA2; PRKAA1; PRKAR2A; PRKAR2B; RASGRF1; DLG1; DLG3; CALM2; DLG4; CALM1; CAMK1; NEFL; RAC1; CAMK4; CASK; GRIN3A; GRIA2; NBEA; MAPK1; CAMK2B; GRIN1; KRAS; ARHGEF7; CAMK2G; NRGN; CAMK2D; LRRC7; CREB1; PPM1E; GRIA4; CAMK2A; PRKAG2; PRKAR1A; PRKAR1B; CALM3; ACTN2; RPS6KA2; RPS6KA3; APBA1; ADCY1; RASGRF2; ADCY8; GRIN2B; CAMKK2; CAMKK1; GRIN2A; PRKACA; GIT…	814; 801; 5563; 2904; 818; 8825; 84254; 805; 5567; 2890; 88; 107; 8573; 2903; 4137; 1741; 28964; 1742; 10645; 5594; 57554; 4900; 5566; 5573; 817; 51422; 4747; 2902; 808; 5879; 5577; 5923; 6197; 8536; 5562; 2893; 22843; 114; 5924; 816; 5170; 1739; 5576; 1385; 6196; 5571; 815; 2892; 5575; 320; 3845; 26960; 55327; 8874; 116443; 2891; 27330	75	75	RGN	1
1.27951e-06	1.77509e-05	Long-term potentiation	Reactome	R-HSA-9620244	6	DLG1; ACTN2; DLG3; CAMK2G; CALM2; DLG4; NRGN; CALM1; CAMK2D; NEFL; GRIA1; CAMK2A; CAMK2B; GRIN2B; GRIA2; LRRC7; GRIN2A; GRIN1; CALM3	801; 88; 818; 805; 2890; 2903; 1742; 57554; 4900; 817; 4747; 2902; 808; 2904; 1741; 816; 1739; 815; 2891	23	23	RGN	1
8.49245e-09	2.14489e-07	Metabolism of RNA	Reactome	R-HSA-8953854	7	RPL26; COL23A1; PARN; QTRT1; TRMT61B; PRPF8; SRSF11; RPL23; PPIL6; PPWD1; RPS3; CWC27; NUDT21; FAU; CWC22; NCBP1; HNRNPM; SMG1; DHX15; THOC7; TYW1; PCF11; NUP214; WDR61; NUP210; TUT4; TUT7; DHX9; HSPA8; NUP98; RCL1; NUP93; RPL14; RPL15; RPL17; RPL10; RPL11; RPL12; TFB1M; THOC2; THOC1; SF1; RPL18; RPL19; SARNP; MAPK14; GTF2F2; SNRNP70; TSEN15; DDX42; DDX46; DDX5; DDX6; XRN1; PPIL4; CNOT4; CCNH; TR…	6627; 55339; 5578; 23350; 9972; 2965; 6189; 23160; 80746; 10236; 4928; 9879; 57122; 6229; 116461; 6133; 6144; 79902; 54464; 5435; 55749; 25929; 5903; 23521; 6130; 6201; 100101267; 55006; 84991; 2071; 10914; 1975; 55746; 23049; 23165; 2197; 6432; 6156; 255967; 3191; 11325; 6208; 11260; 8732; 2967; 6191; 6142; 54517; 134430; 7919; 1660; 6135; 6146; 9818; 6168; 22794; 51106; 10907; 85313; 339487; 80…	584	583	TRMT9B	1
