## Supplemental Table S10 for "A single-nucleus transcriptomics study of alcohol use disorder in the nucleus accumbens"

### Sheet: Table S7. MGL Reactome pathway 
p.value	q.value	pathway	source	external_id	cluster	members_input_overlap	members_input_overlap_geneids	size	effective_size	assoc_gene	assoc_count
1.27733e-05	0.000261293	Immune System	Reactome	R-HSA-168256	1	PPP3R1; FBXO11; IL6ST; AKT3; RAPGEF1; GSN; MRC1; CSF2RA; LYN; BLNK; CAMK2D; CTSB; EDA; CSF3R; SOCS6; INPP5D; PLD1; MANBA; EIF4G3; APP; SLC2A3; TLR2; SYK; GRB2; ATP8B4; ACTB; ELMO1; RNF213; RASGRP3; NFATC2; NFATC3; EVL; DOCK2; GAB2; IFNGR1; IFNGR2; DNM2; RICTOR; SMURF1; SMURF2; TANK; SLC11A1; RNF130; JAK2; WSB1; PIK3R1; JAK1; RNF220; ALPK1; RAB7A; UBE2E1; UBE2E2; HERC1; HERC4; ITPR2; HCK; ITPR1; F…	83737; 7325; 10890; 10006; 11240; 8635; 3460; 4126; 4773; 51411; 23108; 2934; 1785; 351; 11141; 4208; 3597; 57674; 5906; 5534; 3572; 5527; 8672; 5337; 6654; 3394; 3093; 57520; 9320; 23321; 223082; 64750; 2495; 6515; 817; 7324; 1508; 10396; 3709; 55284; 23118; 7456; 29760; 5660; 25780; 25820; 1387; 118788; 4261; 9844; 162; 55182; 8925; 5071; 5529; 5336; 57162; 3071; 79895; 2885; 7097; 55294; 10000…	1828	1827	CD53;TRAF3	2
0.00971264	0.037376	Neutrophil degranulation	Reactome	R-HSA-6798695	1	CD53; NCKAP1L; CYFIP1; DOCK2; ARSB; CAB39; RAP1A; ADAM10; HSPA1B; HSPA1A; RNASET2; GSN; RAB31; SLC11A1; CDK13; ATG7; C3; RAB10; BIN2; CTSB; RAB7A; RAC1; ALOX5; ATP8A1; CYBB; PADI2; PSAP; OLR1; FTL; ITGAX; FTH1; TNFRSF1B; PLD1; MANBA; SLC2A5; SLC2A3; ROCK1; PTPRJ; TLR2; PTPRC; ITGAM; ATP8B4; HSP90AA1; ACTR2	7097; 5795; 10890; 3684; 11240; 8635; 3071; 2934; 79895; 10097; 6093; 10533; 7879; 5906; 4126; 5337; 102; 3320; 7133; 23191; 3303; 240; 51719; 6515; 5879; 1794; 411; 1508; 3687; 10396; 5660; 3304; 51411; 6556; 2512; 2495; 963; 1536; 718; 8621; 5788; 6518; 11031; 4973	487	486	CD53	1
2.7165e-05	0.000459049	Cytokine Signaling in Immune system	Reactome	R-HSA-1280215	1	CSF2RA; IL1RAPL1; GAB2; IL6ST; FOXO3; SOCS6; AKT3; IRS2; IFNGR2; NCAM1; IFNGR1; INPP5D; PELI1; PELI2; CIITA; CSF1R; PIAS1; JAK2; PIK3R1; JAK1; MAPK8; BRWD1; BLNK; TRAF3; ARIH1; CAMK2D; UBE2E1; RPS6KA2; IL6R; RPS6KA3; SH2B3; CSF3R; IL1RAP; HCK; RAPGEF1; LYN; IL18; IL13RA1; EDA; TNFRSF1B; RPS6KA5; SOS1; EIF4G3; TAB2; IRF8; CBL; MEF2C; SYK; MEF2A; GRB2; TRIM2; PTPRJ; SP100	5795; 54014; 867; 3460; 57162; 6672; 3570; 4205; 3717; 2885; 10000; 1436; 11141; 1441; 3597; 3055; 57161; 1896; 1438; 4208; 3572; 5599; 6197; 8672; 6654; 3606; 3394; 8660; 10019; 4684; 7133; 23321; 817; 7324; 3635; 23118; 29760; 3716; 25820; 3556; 9252; 6850; 4067; 8554; 2309; 4261; 2889; 5295; 7187; 3459; 9306; 9846; 6196	471	471	TRAF3	1
9.53697e-27	1.11201e-23	Signal Transduction	Reactome	R-HSA-162582	2	PPP3R1; PRKAG2; SPRED1; FKBP5; AKT3; TNRC6B; TNRC6A; GNG7; ARHGAP35; RASAL2; DLG1; MAPKAP1; APBB1IP; DLG2; FMNL2; CCDC88A; RBPJ; GPR183; CDC42SE2; GRK3; ARHGAP22; ARHGAP21; ARHGAP26; ARHGAP25; ARHGAP24; ARAP2; LYN; CENPP; PIP4K2A; RALGAPA1; RGS1; IGF1R; MKNK1; PIK3R1; DIAPH2; VRK2; CAMK2D; DAAM1; DOCK4; STK3; DOCK11; RAP1A; TLE4; PAFAH1B1; PDE8A; PLD1; OSBPL11; SOCS6; SGK1; CX3CR1; SYK; APP; TCF7…	253959; 9938; 83737; 55704; 80820; 1739; 55114; 4659; 5583; 1785; 5468; 8648; 1452; 51306; 6001; 1387; 56034; 351; 124540; 4087; 1843; 5451; 23002; 22955; 1500; 5136; 29; 51422; 10006; 5906; 799; 6446; 673; 5534; 55914; 5527; 6654; 83478; 11214; 9743; 221178; 64750; 3480; 8476; 22906; 84441; 6934; 23081; 817; 51741; 7514; 3709; 23118; 7456; 6497; 5660; 25780; 3516; 657; 9497; 7082; 7074; 5048; 27…	2432	2431	XPO1	1
7.11114e-05	0.000942225	Signaling by TGF-beta Receptor Complex	Reactome	R-HSA-170834	3	SMURF1; TGFBR2; TGFBR1; SMURF2; PMEPA1; XPO1; CBL; NEDD4L; SMAD2; USP15; CDK8; SKI; NCOR2; NCOR1	867; 1024; 9612; 7048; 9958; 57154; 9611; 4087; 64750; 7514; 6497; 7046; 56937; 23327	68	68	XPO1	1
1.77679e-05	0.000324082	Downregulation of TGF-beta receptor signaling	Reactome	R-HSA-2173788	3	XPO1; TGFBR2; TGFBR1; SMURF2; SMURF1; SMAD2; NEDD4L; PMEPA1; USP15	7048; 9958; 4087; 64750; 7514; 7046; 56937; 23327; 57154	26	26	XPO1	1
1.69817e-05	0.000323042	TGF-beta receptor signaling activates SMADs	Reactome	R-HSA-2173789	3	XPO1; TGFBR2; TGFBR1; SMURF2; PMEPA1; SMURF1; SMAD2; NEDD4L; CBL; USP15	867; 7048; 9958; 4087; 64750; 7514; 7046; 56937; 23327; 57154	32	32	XPO1	1
0.000307037	0.00286646	Signaling by TGFB family members	Reactome	R-HSA-9006936	3	XPO1; TGFBR2; TGFBR1; SMURF2; BMPR1A; SMURF1; CBL; NEDD4L; SMAD2; BMPR2; PMEPA1; USP15; CDK8; SKI; NCOR2; NCOR1	64750; 867; 1024; 7048; 9611; 7514; 659; 23327; 9958; 6497; 56937; 57154; 657; 9612; 4087; 7046	96	96	XPO1	1
1.6594e-16	3.86971e-14	Signaling by Rho GTPases	Reactome	R-HSA-194315	4	PKP4; RAPGEF1; RASAL2; FMNL2; CCDC88A; CDC42SE2; ARHGAP22; ARHGAP21; ARHGAP26; ARHGAP25; ARHGAP24; RALGAPA1; DIAPH2; VRK2; DAAM1; PAFAH1B1; CENPP; OSBPL11; PLD1; EPSTI1; ARHGAP17; ARHGAP15; ARHGAP12; ACTB; CAPZB; DOCK8; STARD13; EVL; DOCK2; DOCK3; DOCK4; FAM13B; SWAP70; FAM13A; FNBP1L; XPO1; PREX1; RAC1; TIAM1; GRB2; CDC42BPA; PIK3R1; FAM135A; SPATA13; RAB7A; PKN2; DST; ERBIN; ARHGEF6; FMNL3; PPP…	56990; 23122; 5578; 9938; 23263; 55023; 79834; 55704; 10006; 23075; 55114; 10144; 23332; 1795; 3071; 8301; 4659; 58504; 221472; 2885; 51306; 10097; 832; 401541; 54874; 6093; 51466; 23092; 57514; 1730; 10499; 91010; 23002; 124540; 139818; 2909; 6232; 253959; 29; 121512; 55843; 55619; 7879; 60; 5586; 55914; 5527; 114793; 5337; 10163; 6654; 667; 5579; 83478; 3320; 114885; 9743; 221178; 23380; 9732; …	689	688	XPO1	1
0.00034085	0.00303382	RHO GTPase Effectors	Reactome	R-HSA-195258	4	NCKAP1L; CYFIP1; SRGAP2; PTK2; ABL1; EVL; XPO1; DIAPH2; WASF2; FMNL2; FMNL3; CTNNA1; KDM4C; MRTFA; PPP1R12A; RPS27; PRKCB; CLASP2; CLASP1; RAC1; PRKCA; DAAM1; PKN2; CYBB; NCOA2; PAFAH1B1; ACTB; CENPP; ABI1; ROCK1; ROCK2; GRB2; PPP2R5E; WIPF1; ACTR2; PPP2R5C	23380; 5527; 1495; 91010; 23002; 23332; 57591; 10006; 1536; 5578; 6232; 23191; 51466; 23122; 3071; 6093; 7514; 4659; 401541; 60; 7456; 5586; 25; 2885; 10163; 10097; 5579; 114793; 5879; 10499; 5529; 5747; 23081; 9475; 5048; 1730	314	313	XPO1	1
0.00180888	0.0102637	RHO GTPases Activate Formins	Reactome	R-HSA-5663220	4	XPO1; RPS27; DIAPH2; EVL; CLASP2; CLASP1; RAC1; FMNL2; FMNL3; SRGAP2; MRTFA; DAAM1; PPP2R5E; ACTB; PPP2R5C; PAFAH1B1; CENPP	23380; 91010; 23002; 57591; 6232; 23122; 23332; 5879; 7514; 401541; 60; 5527; 114793; 5529; 51466; 5048; 1730	123	123	XPO1	1
1.04039e-16	3.03272e-14	Signaling by Rho GTPases, Miro GTPases and RHOBTB3	Reactome	R-HSA-9716542	4	PKP4; RAPGEF1; RASAL2; FMNL2; CCDC88A; CDC42SE2; ARHGAP22; ARHGAP21; ARHGAP26; ARHGAP25; ARHGAP24; RALGAPA1; DIAPH2; VRK2; DAAM1; PAFAH1B1; CENPP; OSBPL11; PLD1; EPSTI1; ARHGAP17; ARHGAP15; ARHGAP12; ACTB; CAPZB; DOCK8; STARD13; EVL; DOCK2; DOCK3; TRAK1; DOCK4; FAM13B; SWAP70; FAM13A; FNBP1L; XPO1; PREX1; RAC1; TIAM1; GRB2; CDC42BPA; PIK3R1; FAM135A; SPATA13; RAB7A; PKN2; DST; RAP1GDS1; ERBIN; AR…	56990; 23122; 5578; 9938; 23263; 55023; 79834; 55704; 10006; 23075; 55114; 10144; 23332; 1795; 3071; 8301; 4659; 58504; 221472; 2885; 51306; 10097; 7879; 832; 401541; 54874; 6093; 51466; 23092; 57514; 1730; 10499; 91010; 23002; 124540; 139818; 2909; 6232; 253959; 29; 121512; 55843; 55619; 60; 5586; 55914; 5527; 114793; 5337; 10163; 6654; 667; 5579; 83478; 3320; 114885; 9743; 221178; 23380; 9732; …	705	704	XPO1	1
2.3346e-09	1.94439e-07	Disease	Reactome	R-HSA-1643685	5	AKT3; MRC1; RBPJ; GOLGA4; PRIM2; LYN; ZMYM2; ENTPD1; CAMK2D; NRG3; SYK; SYT1; PARP14; GSK3B; TLR2; DDX5; GRB2; ACTB; CCNH; ELMO1; RNF213; TNKS; APBB1IP; DOCK2; TRAK1; PHF21A; GAB1; GAB2; IFNGR1; IFNGR2; ARID4B; RICTOR; XPO1; MAML2; MAML3; GNG7; JAK2; SH3GL3; PIK3R1; JAK1; RAB7A; PARP8; CUX1; ITPR2; HCK; ITPR1; GALNT1; TAF3; ETV6; ERBIN; CBL; ACTR2; CREBBP; HDAC9; HDAC8; RAP1A; PIK3AP1; PTK2; CTNN…	5336; 5925; 27044; 51317; 55534; 408; 55869; 10006; 867; 3460; 4360; 83860; 80853; 3717; 2060; 2885; 54625; 953; 5295; 10097; 1387; 10000; 23327; 6093; 1436; 10533; 30011; 3708; 79109; 2549; 51742; 57674; 1500; 2309; 9611; 79668; 253260; 7879; 5906; 799; 60; 673; 2308; 8658; 8546; 2803; 55914; 2782; 1655; 55690; 1052; 10163; 6654; 3606; 6857; 8660; 5558; 2788; 9612; 102; 3320; 54518; 2120; 23191;…	1029	1029	XPO1	1
0.00226976	0.0122525	Infectious disease	Reactome	R-HSA-5663205	5	MVB12B; NCKAP1L; CYFIP1; CTNND1; ST6GAL1; DOCK2; PHF21A; NR3C1; PLCG2; PTK2; ROCK2; IFNGR2; GNG7; ABL1; ARID4B; GSK3B; SH3GL3; XPO1; MRC1; WIPF1; DUSP16; WASF2; DDX5; RAC1; RB1; GALNT1; JAK2; JAK1; C3; AP1B1; SH3KBP1; CALCR; RAB7A; LYN; PARP8; ENTPD1; EPS15; GNB4; MAPK8; GNB1; IL6R; ITPR2; HCK; ITPR1; ST6GALNAC3; PACS1; IL18; TAF3; GNAS; SYK; SYT1; PARP14; ABI1; ROCK1; CBL; ELMO1; TLR2; NEDD4L; G…	5336; 5925; 10006; 867; 3460; 4360; 83860; 2060; 2885; 162; 54625; 953; 10097; 799; 6093; 3708; 51742; 57674; 3055; 79668; 7879; 23327; 60; 30011; 1655; 55690; 1052; 10163; 3606; 6857; 2788; 2778; 3320; 51317; 23191; 6480; 2589; 5879; 1794; 7514; 2782; 3071; 3709; 25; 256435; 3716; 5747; 3717; 6457; 80824; 6850; 4067; 9475; 9844; 718; 3570; 7456; 2908; 5599; 59345; 1500; 2932; 3459; 89853; 57459;…	750	750	XPO1	1
